# Interpreting variants associated with congenital heart disease with a regulatory map of the human fetal heart

**DOI:** 10.1101/2024.11.20.24317557

**Authors:** X. Rosa Ma, Stephanie D. Conley, Maggie S. Chen, Michael Kosicki, Yifan Lu, Danila Bredikhin, Ran Cui, Maya U. Sheth, Wei-Lin Qiu, Dulguun Amgalan, Sijie Chen, Robin M. Perelli, Neil Slaven, Michael T. Montgomery, Sarah Fan Xia, Zhainib Amir-Ugokwe, Charu Balamurugan, Steven Tran, Soumya Kundu, Helen Y. Kang, Xiangmeng Shawn Cai, Chad J. Munger, Yannick C. Lee-Yow, Tony Zeng, Yanyan Alexandra Mo, Julia Vahey, Tri Nguyen, Chloe V. McCreery, Sidney Vermeulen, Lauren Duan, Katherine Dang, Jan-Renier Moonen, Oriane Matthys Rubio, Shinwan Kany, Siavash Zamirpour, John DePaolo, Arun Padmanabhan, Birth Defects Research Laboratory, Jeffrey Olgin, Scott M. Damrauer, Robin Andersson, Mingxia Gu, James R. Priest, Thomas Quertermous, Marlene Rabinovitch, Kristy Red-Horse, Axel Visel, Len A. Pennacchio, Xiaojie Qiu, Anshul Kundaje, Ian A. Glass, Casey A. Gifford, James P. Pirruccello, William R. Goodyer, Jesse M. Engreitz

## Abstract

Congenital heart defects (CHD) arise in part due to inherited genetic variants that alter genes and noncoding regulatory elements in the human genome. These variants are thought to act during fetal development to influence the formation of different heart structures. However, identifying the genes, pathways, and cell types that mediate these effects has been challenging due to the diversity of cell types involved in heart development as well as the superimposed complexities of interpreting noncoding sequences. As such, understanding the molecular functions of both noncoding and coding variants remains paramount to our fundamental understanding of cardiac development and CHD. Here, we created a gene regulation map of the healthy human fetal heart across developmental time and applied it to interpret the functions of variants associated with CHD and quantitative cardiac traits. We collected multiomic data from 734,078 single cells sampled from 41 fetal hearts spanning post-conception weeks (PCW) 6 to 22, enabling the construction of gene regulation maps in 90 cardiac cell types and states, including rare populations of cardiac conduction system (CCS) cell types. We find that many such risk variants, both coding and noncoding, map onto gene regulatory networks in valve cells. In an unbiased analysis of 90 cardiac cell types and states, valvular interstitial cells (VICs) show the strongest enrichments for known CHD genes. Nine CHD genes are linked to common noncoding variants associated with other valve diseases or traits via transcriptional enhancers in VICs. CRISPRi experiments show that multiple CHD genes have cell-autonomous effects in VICs, including regulating the expression of other CHD genes and genes involved in cell migration and developmental patterning. Finally, we characterize a CHD-associated noncoding variant whose activity is specific to discrete structures within the heart, illuminating how such variants can impact specific aspects of heart structure and function. Together, these results suggest that genetic risk for many subtypes of CHD is influenced in part by genetic regulation of valvular cells, expanding our understanding of the cell types responsible for CHD beyond the working cardiomyocyte. This regulatory map of the human fetal heart provides a foundational resource for understanding cardiac development, interpreting genetic variants associated with heart disease, and discovering targets for cell-type specific therapies.
