## Supplementary Table S1 for "Interpreting variants associated with congenital heart disease with a regulatory map of the human fetal heart"

Physical Sample	Sex	Age (Quartiles)
FT005	Female	75-100%
FT015	Male	0-25%
FT016	Male	75-100%
FT017	Female	75-100%
FT018	Female	25-50%
FT020	Male	75-100%
FT025	Male	0-25%
FT026	Female	0-25%
FT027	Male	75-100%
FT029	Female	50-75%
FT030	Female	75-100%
FT033	Female	0-25%
FT034	Female	50-75%
FT035	Female	25-50%
FT038	Female	50-75%
FT039	Female	75-100%
FT040	Male	25-50%
FT041	Male	50-75%
FT043	Male	50-75%
FT044	Female	50-75%
FT047	Female	0-25%
FT051	Female	0-25%
FT052	Female	50-75%
FT053	Male	75-100%
FT054	Male	75-100%
FT055	Female	0-25%
FT056	Female	0-25%
FT057	Female	0-25%
FT058	Male	50-75%
FT060	Male	0-25%
FT061	Male	25-50%
FT062	Male	25-50%
FT064	Male	0-25%
FT065	Male	0-25%
FT066	Female	0-25%
FT067	Female	0-25%
FT069	Male	0-25%
FT070	Female	50-75%
FT071	Male	0-25%
FT072	Male	50-75%
FT074	Female	75-100%
