## Supplementary Table S2 for "Interpreting variants associated with congenital heart disease with a regulatory map of the human fetal heart"

Pooled Subject ID (dbGaP)	Subject ID(s)	Physical Sample ID	Lane ID	Experiment Number	10x Lane Number	Tissue State Input	Were samples mixed?	Mixing Ratio	Region Where Tissue Was Taken	Protocol Version Used	GEX index_i7	GEX index2_workflow_a(i5)	GEX index2_workflow_b(i5)	ATAC i7_Index_1	ATAC i7_Index_2	ATAC i7_Index_3	ATAC i7_Index_4
FT005	FT005	PhysicalSample_FT005_1	FT005	Expt3	Lane1	Fresh	No	1	Entire Heart	1	ACAATGTGAA	CGTACCGTTA	TAACGGTACG	AAACTCAT	CGGGAGTA	GTCACAGG	TCTTGTCC
FT015016017018	FT015, FT016, FT017, FT018	PhysicalSample_FT015_1, PhysicalSample_FT016_1, PhysicalSample_FT017_1, PhysicalSample_FT018_1	FT015016017018	Expt12	Lane1	Flash Frozen	Yes	1:1:1:1	Lower Region, Upper Region, Upper Region, Entire Heart	2	GAATTGGTTA	ACTCTAGTAG	CTACTAGAGT	AGAAACGT	CACTCAAC	GCTGTGTA	TTGCGTCG
FT025	FT025	PhysicalSample_FT025_1	FT025	Expt14	Lane1	Flash Frozen	No	1	Entire Heart	2	TAACGCGTGA	CCCTAACTTC	GAAGTTAGGG	AAACGGCG	CCTACCAT	GGCGTTTC	TTGTAAGA
FT026	FT026	PhysicalSample_FT026_1	FT026	Expt14	Lane2	Flash Frozen	No	1	Entire Heart	2	TCCCAAGGGT	TACTACCTTT	AAAGGTAGTA	AGCCCTTT	CAAGTCCA	GTGAGAAG	TCTTAGGC
FT020	FT020	PhysicalSample_FT020_1	FT020	Expt16	Lane1	Flash Frozen	No	1	Upper Region	2	CGAAGTATAC	GAACTTGGAG	CTCCAAGTTC	AAAGCATA	CTGCAGCC	GCCTTTAT	TGTAGCGG
FT015029	FT015, FT029	PhysicalSample_FT015_2, PhysicalSample_FT029_1	FT015029_1	Expt17	Lane1	Flash Frozen	Yes	1:1	Upper Region, Lower Region	2	TTCTCGATGA	TGTCGGGCAC	GTGCCCGACA	AAGACGTG	CCATGTGT	GTTCACAA	TGCGTACC
FT015029	FT015, FT029	PhysicalSample_FT015_2, PhysicalSample_FT029_1	FT015029_2	Expt17	Lane2	Flash Frozen	Yes	1:1	Upper Region, Lower Region	2	TCCGTTGGAT	ACGTTCTCGC	GCGAGAACGT	AGCCTATG	CTAACGCA	GCTTACAT	TAGGGTGC
FT015029	FT015, FT029	PhysicalSample_FT015_2, PhysicalSample_FT029_1	FT015029_3	Expt17	Lane3	Flash Frozen	Yes	1:1	Upper Region, Lower Region	2	ACGACTACCA	ACGACCCTAA	TTAGGGTCGT	AGTAAGCA	CCGGTAAT	GTATCTTC	TACCGCGG
FT015029	FT015, FT029	PhysicalSample_FT015_2, PhysicalSample_FT029_1	FT015029_4	Expt17	Lane4	Flash Frozen	Yes	1:1	Upper Region, Lower Region	2	CGCGCACTTA	CCTGTATTCT	AGAATACAGG	ATTGTTTC	CGCAGGAG	GCACCAGT	TAGTACCA
FT015029	FT015, FT029	PhysicalSample_FT015_2, PhysicalSample_FT029_1	FT015029_5	Expt17	Lane5	Flash Frozen	Yes	1:1	Upper Region, Lower Region	2	GCTACAAAGC	CACGTGCCCT	AGGGCACGTG	ATCGCCAT	CATAAAGG	GGGTTTCC	TCACGGTA
FT015029	FT015, FT029	PhysicalSample_FT015_2, PhysicalSample_FT029_1	FT015029_6	Expt17	Lane6	Flash Frozen	Yes	1:1	Upper Region, Lower Region	2	TATCAGCCTA	GTTTCGTCCT	AGGACGAAAC	ACGCGGAA	CGCTATCC	GTTGCATG	TAAATCGT
FT020	FT020	PhysicalSample_FT020_2	FT014020_1	Expt18	Lane1	Flash Frozen	Yes	1:1	Upper Region, Upper Region	2	CGGCTGGATG	TGATAAGCAC	GTGCTTATCA	AACACAGC	CGGTTTAG	GTACGGCT	TCTGACTA
FT020	FT020	PhysicalSample_FT020_2	FT014020_2	Expt18	Lane2	Flash Frozen	Yes	1:1	Upper Region, Upper Region	2	TTGCCCGTGC	GCGTGAGATT	AATCTCACGC	ATGCCGGC	CCTAATTA	GACTTCCT	TGAGGAAG
FT020	FT020	PhysicalSample_FT020_2	FT014020_3	Expt18	Lane3	Flash Frozen	Yes	1:1	Upper Region, Upper Region	2	AATGTATCCA	AATGAGCTTA	TAAGCTCATT	ACCCGAGA	CAAACTTT	GGTTAGAC	TTGGTCCG
FT020	FT020	PhysicalSample_FT020_2	FT014020_4	Expt18	Lane4	Flash Frozen	Yes	1:1	Upper Region, Upper Region	2	CTCCTTTAGA	GACATAGCTC	GAGCTATGTC	AGTTGGGA	CCAGAAAG	GTGCCCTC	TACATTCT
FT027	FT027	PhysicalSample_FT027_1	FT027_1	Expt20	Lane1	Flash Frozen	No	1	Upper Region	2	TTCACACCTT	TAGTGTACAC	GTGTACACTA	ACTGGAGC	CGGTCGTG	GAAATCAA	TTCCATCT
FT027	FT027	PhysicalSample_FT027_1	FT027_2	Expt20	Lane2	Flash Frozen	No	1	Upper Region	2	GAGACGCACG	CTATGAACAT	ATGTTCATAG	ATAGTATG	CCGCGTCT	GGCTCCAC	TATAAGGA
FT020	FT020	PhysicalSample_FT020_3	FT020_v3_1	Expt21	Lane1	Flash Frozen	No	1	Upper Region	2	ACAGTAACTA	ACAGTTCGTT	AACGAACTGT	AGGCTACC	CTAGCTGT	GCCAACAA	TATTGGTG
FT020	FT020	PhysicalSample_FT020_3	FT020_v3_2	Expt21	Lane2	Flash Frozen	No	1	Upper Region	2	TCTACCATTT	CGGGAGAGTC	GACTCTCCCG	AAGTTGAT	CCCACCCA	GGTCGAGC	TTAGATTG
FT027	FT027	PhysicalSample_FT027_2	FT027_v3_3	Expt21	Lane3	Flash Frozen	No	1	Upper Region	3	CACGGTGAAT	GTTCGTCACA	TGTGACGAAC	ATTGGACG	CAGCTTAC	GGCAAGGA	TCATCCTT
FT027	FT027	PhysicalSample_FT027_2	FT027_v3_4	Expt21	Lane4	Flash Frozen	No	1	Upper Region	3	GTAGACGAAA	CTAGTGTGGT	ACCACACTAG	AGGGACTG	CCTCTAAC	GACAGGCT	TTATCTGA
FT016	FT016	PhysicalSample_FT016_2	FT016_v3_1	Expt22	Lane1	Flash Frozen	No	1	Upper Region	3	TCGGCTCTAC	CCGATGGTCT	AGACCATCGG	ATCGTACT	CATCAGTG	GGGACTAC	TCATGCGA
FT016	FT016	PhysicalSample_FT016_2	FT016_v3_2	Expt22	Lane2	Flash Frozen	No	1	Upper Region	3	AATGCCATGA	TACGTAATGC	GCATTACGTA	AACGCGAA	CTATTTGG	GCGCACCT	TGTAGATC
FT039	FT039	PhysicalSample_FT039_1	FT039	Expt24	Lane1	Flash Frozen	No	1	Upper Region	3	TGCGCGGTTT	CAAGGATAAA	TTTATCCTTG	AGACTTTC	CCGAGGCA	GATGCAGT	TTCTACAG
FT027	FT027	PhysicalSample_FT027_3	FT021FT027_1	Expt26	Lane1	Flash Frozen	Yes	1:1	Upper Region, Upper Region	3	CCCAGCTTCT	GACACCAAAC	GTTTGGTGTC	ATCTGATC	CGTGCTAA	GAGAAGGG	TCACTCCT
FT027	FT027	PhysicalSample_FT027_3	FT021FT027_2	Expt26	Lane2	Flash Frozen	Yes	1:1	Upper Region, Upper Region	3	CCTGTCAGGG	AGCCCGTAAC	GTTACGGGCT	ACCGAACA	CGACTCTT	GTTTGTGG	TAGACGAC
FT027	FT027	PhysicalSample_FT027_3	FT021FT027_3	Expt26	Lane3	Flash Frozen	Yes	1:1	Upper Region, Upper Region	3	CGCTGAAATC	AGGTGTCTGC	GCAGACACCT	ATCCGGCA	CCGTTATG	GGTAATGT	TAAGCCAC
FT027	FT027	PhysicalSample_FT027_3	FT021FT027_4	Expt26	Lane4	Flash Frozen	Yes	1:1	Upper Region, Upper Region	3	TGGTCCCAAG	CCTCTGGCGT	ACGCCAGAGG	AGCTGCGT	CAACCATC	GTGGAGCA	TCTATTAG
FT027	FT027	PhysicalSample_FT027_3	FT021FT027_5	Expt26	Lane5	Flash Frozen	Yes	1:1	Upper Region, Upper Region	3	ATGCGAATGG	ACAAGTGTCG	CGACACTTGT	ACATTCCG	CTGCGGTA	GACACAAT	TGTGATGC
FT027	FT027	PhysicalSample_FT027_3	FT021FT027_6	Expt26	Lane6	Flash Frozen	Yes	1:1	Upper Region, Upper Region	3	CGAATATTCG	CTGGAAGCAA	TTGCTTCCAG	ACTTCACT	CGAAGTTG	GAGCACGC	TTCGTGAA
FT027	FT027	PhysicalSample_FT027_3	FT021FT027_7	Expt26	Lane7	Flash Frozen	Yes	1:1	Upper Region, Upper Region	3	GAATTGGTTA	ACTCTAGTAG	CTACTAGAGT	AAATCGTC	CTTCGAAT	GCGATCGG	TGCGATCA
FT027	FT027	PhysicalSample_FT027_3	FT021FT027_8	Expt26	Lane8	Flash Frozen	Yes	1:1	Upper Region, Upper Region	3	TTATTCGAGG	CTGTCCTGCT	AGCAGGACAG	AGACGGAT	CCTTTAGA	GTCGACTC	TAGACTCG
FT020	FT020	PhysicalSample_FT020_4	FT014FT020_20230602_1	Expt27	Lane1	Flash Frozen	Yes	1:1	Upper Region, Upper Region	3	ATGGAGGGAG	ATAACCCATT	AATGGGTTAT	AGGCTGGT	CACAACTA	GTTGGTCC	TCATCAAG
FT020	FT020	PhysicalSample_FT020_4	FT014FT020_20230602_2	Expt27	Lane2	Flash Frozen	Yes	1:1	Upper Region, Upper Region	3	ACCAGACAAC	AGGAACTAGG	CCTAGTTCCT	AACAAGTC	CGGCTCCA	GTATGTAT	TCTGCAGG
FT020	FT020	PhysicalSample_FT020_4	FT014FT020_20230602_3	Expt27	Lane3	Flash Frozen	Yes	1:1	Upper Region, Upper Region	3	AACCACGCAT	ATTCAGGTTA	TAACCTGAAT	AGCTGACG	CCGGTGTC	GTAAACAT	TATCCTGA
FT020	FT020	PhysicalSample_FT020_4	FT014FT020_20230602_4	Expt27	Lane4	Flash Frozen	Yes	1:1	Upper Region, Upper Region	3	CGCGGTAGGT	CAGGATGTTG	CAACATCCTG	ATCCAAGG	CCGTTGAA	GGAAGCTC	TATGCTCT
FT060_FT067	FT060, FT067	PhysicalSample_FT060_1, PhysicalSample_FT067_1	FT060_FT067_1	Expt28	Lane1	Flash Frozen	Yes	1:1	Entire Heart, Entire Heart	3	TTGAGAGTCA	AACCTGGTAG	CTACCAGGTT	ATTGAAAC	CAGCCCGA	GCCATTTG	TGATGGCT
FT060_FT067	FT060, FT067	PhysicalSample_FT060_1, PhysicalSample_FT067_1	FT060_FT067_2	Expt28	Lane2	Flash Frozen	Yes	1:1	Entire Heart, Entire Heart	3	GTCCTTCGGC	TCATGCACAG	CTGTGCATGA	AAGACGTG	CCATGTGT	GTTCACAA	TGCGTACC
FT060_FT067	FT060, FT067	PhysicalSample_FT060_1, PhysicalSample_FT067_1	FT060_FT067_3	Expt28	Lane3	Flash Frozen	Yes	1:1	Entire Heart, Entire Heart	3	GAGCAAGGGC	ATTGACTTGG	CCAAGTCAAT	AGCCTATG	CTAACGCA	GCTTACAT	TAGGGTGC
FT060_FT067	FT060, FT067	PhysicalSample_FT060_1, PhysicalSample_FT067_1	FT060_FT067_4	Expt28	Lane4	Flash Frozen	Yes	1:1	Entire Heart, Entire Heart	3	TGTCCCAACG	TCGATGTCCA	TGGACATCGA	AGTAAGCA	CCGGTAAT	GTATCTTC	TACCGCGG
FT038_FT041	FT038, FT041	PhysicalSample_FT038_1, PhysicalSample_FT041_1	FT038_FT041_2	Expt29	Lane2	Flash Frozen	Yes	1:1	Upper Region, Upper Region	3	CACAATCCCA	ATATCCACAA	TTGTGGATAT	ATTGTTTC	CGCAGGAG	GCACCAGT	TAGTACCA
FT038_FT041	FT038, FT041	PhysicalSample_FT038_1, PhysicalSample_FT041_1	FT038_FT041_3	Expt29	Lane3	Flash Frozen	Yes	1:1	Upper Region, Upper Region	3	TCCGGGACAA	GTGAATGCCA	TGGCATTCAC	ATCGCCAT	CATAAAGG	GGGTTTCC	TCACGGTA
FT038_FT072	FT038, FT072	PhysicalSample_FT038_1, PhysicalSample_FT072_1	FT038_FT072_4	Expt29	Lane4	Flash Frozen	Yes	1:1	Upper Region, Upper Region	3	CGTCCACCTG	CATTCATGAC	GTCATGAATG	ACGCGGAA	CGCTATCC	GTTGCATG	TAAATCGT
FT038_FT072	FT038, FT072	PhysicalSample_FT038_1, PhysicalSample_FT072_1	FT038_FT072_5	Expt29	Lane5	Flash Frozen	Yes	1:1	Upper Region, Upper Region	3	AAGATTGGAT	AGCGGGATTT	AAATCCCGCT	ATCGCTCC	CCGTACAG	GATAGGTA	TGACTAGT
FT038_FT072	FT038, FT072	PhysicalSample_FT038_1, PhysicalSample_FT072_1	FT038_FT072_6	Expt29	Lane6	Flash Frozen	Yes	1:1	Upper Region, Upper Region	3	AAGGGCCGCA	CTGATTCCTC	GAGGAATCAG	ATGGTTAG	CATTGATA	GCAAACGC	TGCCCGCT
FT041_FT072	FT041, FT072	PhysicalSample_FT041_1, PhysicalSample_FT072_1	FT041_FT072_7	Expt29	Lane7	Flash Frozen	Yes	1:1	Upper Region, Upper Region	3	GAGAGGATAT	TTGAAATGGG	CCCATTTCAA	AGTCTGTA	CAGAATAG	GCCTCCGT	TTAGGACC
FT041_FT072	FT041, FT072	PhysicalSample_FT041_1, PhysicalSample_FT072_1	FT041_FT072_8	Expt29	Lane8	Flash Frozen	Yes	1:1	Upper Region, Upper Region	3	CCCACCACAA	ACCTCCGCTT	AAGCGGAGGT	AACGACAC	CGTCCTCT	GCATGATA	TTGATGGG
FT035_FT061	FT035, FT061	PhysicalSample_FT035_1, PhysicalSample_FT061_1	FT035_FT061_1	Expt30	Lane1	Flash Frozen	Yes	1:1	Entire Heart, Entire Heart	3	CGGCTGGATG	TGATAAGCAC	GTGCTTATCA	AACACAGC	CGGTTTAG	GTACGGCT	TCTGACTA
FT035_FT061	FT035, FT061	PhysicalSample_FT035_1, PhysicalSample_FT061_1	FT035_FT061_2	Expt30	Lane2	Flash Frozen	Yes	1:1	Entire Heart, Entire Heart	3	TTGCCCGTGC	GCGTGAGATT	AATCTCACGC	ATGCCGGC	CCTAATTA	GACTTCCT	TGAGGAAG
FT035_FT061	FT035, FT061	PhysicalSample_FT035_1, PhysicalSample_FT061_1	FT035_FT061_3	Expt30	Lane3	Flash Frozen	Yes	1:1	Entire Heart, Entire Heart	3	AATGTATCCA	AATGAGCTTA	TAAGCTCATT	ACCCGAGA	CAAACTTT	GGTTAGAC	TTGGTCCG
FT035_FT061	FT035, FT061	PhysicalSample_FT035_1, PhysicalSample_FT061_1	FT035_FT061_4	Expt30	Lane4	Flash Frozen	Yes	1:1	Entire Heart, Entire Heart	3	CTCCTTTAGA	GACATAGCTC	GAGCTATGTC	AGTTGGGA	CCAGAAAG	GTGCCCTC	TACATTCT
FT057_FT064	FT057, FT064	PhysicalSample_FT057_1, PhysicalSample_FT064_1	FT057_FT064_1	Expt31	Lane1	Flash Frozen	Yes	1:1	Entire Heart, Entire Heart	2	GTCCCATCAA	CGAACGTGAC	GTCACGTTCG	AGTTAGTT	CACGCACG	GTACTTAA	TCGAGCGC
FT057_FT064	FT057, FT064	PhysicalSample_FT057_1, PhysicalSample_FT064_1	FT057_FT064_2	Expt31	Lane2	Flash Frozen	Yes	1:1	Entire Heart, Entire Heart	2	CCGGCAACTG	CGGTTTAACA	TGTTAAACCG	ATTCGTGC	CGCGTGCA	GAATACTG	TCGACAAT
FT057_FT064	FT057, FT064	PhysicalSample_FT057_1, PhysicalSample_FT064_1	FT057_FT064_3	Expt31	Lane3	Flash Frozen	Yes	1:1	Entire Heart, Entire Heart	2	TTCACACCTT	TAGTGTACAC	GTGTACACTA	AGCAGTTA	CTTGTACC	GAACCCGG	TCGTAGAT
FT057_FT064	FT057, FT064	PhysicalSample_FT057_1, PhysicalSample_FT064_1	FT057_FT064_5	Expt31	Lane5	Flash Frozen	Yes	1:1	Entire Heart, Entire Heart	2	GAGACGCACG	CTATGAACAT	ATGTTCATAG	ATGCGATT	CATATGCG	GGATACGA	TCCGCTAC
FT057_FT064	FT057, FT064	PhysicalSample_FT057_1, PhysicalSample_FT064_1	FT057_FT064_6	Expt31	Lane6	Flash Frozen	Yes	1:1	Entire Heart, Entire Heart	2	TGTAGTCATT	CTTGATCGTA	TACGATCAAG	ATAACCTA	CGGTGAGC	GATCTTAT	TCCGAGCG
FT057_FT064	FT057, FT064	PhysicalSample_FT057_1, PhysicalSample_FT064_1	FT057_FT064_7	Expt31	Lane7	Flash Frozen	Yes	1:1	Entire Heart, Entire Heart	2	CATGTGGGTT	GATTCCTTTA	TAAAGGAATC	ATGTCCAG	CGACGTCA	GCTATAGC	TACGAGTT
FT057_FT064	FT057, FT064	PhysicalSample_FT057_1, PhysicalSample_FT064_1	FT057_FT064_8	Expt31	Lane8	Flash Frozen	Yes	1:1	Entire Heart, Entire Heart	2	ATGACGTCGC	AGGTCAGGAT	ATCCTGACCT	AGCTTCTC	CCTGCGGT	GTACAACG	TAGAGTAA
FT065_FT034	FT065, FT034	PhysicalSample_FT065_1, PhysicalSample_FT034_1	FT065_FT034_4	Expt32	Lane4	Flash Frozen	Yes	1:1	Entire Heart, Upper Region	3	GTTTCACGAT	TTCGGCCAAA	TTTGGCCGAA	AAGTACTC	CTTGGAGA	GGAACTCT	TCCCTGAG
FT065_FT034	FT065, FT034	PhysicalSample_FT065_1, PhysicalSample_FT034_1	FT065_FT034_5	Expt32	Lane5	Flash Frozen	Yes	1:1	Entire Heart, Upper Region	3	TAAGCAACTG	CTATACTCAA	TTGAGTATAG	AGTCTCAG	CAATGGCA	GCCGAAGT	TTGACTTC
FT065_FT034	FT065, FT034	PhysicalSample_FT065_1, PhysicalSample_FT034_1	FT065_FT034_6	Expt32	Lane6	Flash Frozen	Yes	1:1	Entire Heart, Upper Region	3	CCGGAGGAAG	TGCGGATGTT	AACATCCGCA	ATACTGAG	CGGAGACT	GATGCCTC	TCCTATGA
FT065_FT071	FT065, FT071	PhysicalSample_FT065_1, PhysicalSample_FT071_1	FT065_FT071_1	Expt32	Lane1	Flash Frozen	Yes	1:1	Entire Heart, Entire Heart	3	GCGCTTATGG	GCCTGGCTAG	CTAGCCAGGC	ATGAAGTA	CGCCGAAC	GAAGCTCG	TCTTTCGT
FT065_FT071	FT065, FT071	PhysicalSample_FT065_1, PhysicalSample_FT071_1	FT065_FT071_2	Expt32	Lane2	Flash Frozen	Yes	1:1	Entire Heart, Entire Heart	3	ATAGGGCGAG	TGCATCGAGT	ACTCGATGCA	AGCACTGG	CATTACAC	GTGCGACA	TCAGTGTT
FT065_FT071	FT065, FT071	PhysicalSample_FT065_1, PhysicalSample_FT071_1	FT065_FT071_3	Expt32	Lane3	Flash Frozen	Yes	1:1	Entire Heart, Entire Heart	3	GCGGGTAAGT	TAGCACTAAG	CTTAGTGCTA	ATTACCGG	CAGTAATT	GCCGGTAA	TGACTGCC
FT071_FT034	FT071, FT034	PhysicalSample_FT071_1, PhysicalSample_FT034_1	FT071_FT034_7	Expt32	Lane7	Flash Frozen	Yes	1:1	Entire Heart, Upper Region	3	ACTTTACGTG	TGAACGCCCT	AGGGCGTTCA	AGGGCGTT	CTATACGC	GCTCGTCA	TACATAAG
FT071_FT034	FT071, FT034	PhysicalSample_FT071_1, PhysicalSample_FT034_1	FT071_FT034_8	Expt32	Lane8	Flash Frozen	Yes	1:1	Entire Heart, Upper Region	3	GATAACCTGC	CATTAGAAAC	GTTTCTAATG	ACCCGCAC	CATGCGTA	GTGATAGT	TGATATCG
FT071_FT034	FT071, FT034	PhysicalSample_FT071_1, PhysicalSample_FT034_1	FT071_FT034_9	Expt32	Lane9	Flash Frozen	Yes	1:1	Entire Heart, Upper Region	3	CTTGCATAAA	ATCAGGGCTT	AAGCCCTGAT	AAACTCAT	CGGGAGTA	GTCACAGG	TCTTGTCC
FT055_FT069_FT035	FT055, FT069, FT035	PhysicalSample_FT055_1, PhysicalSample_FT069_1, PhysicalSample_FT035_2	FT055_FT069_FT035_1	Expt33	Lane1	Flash Frozen	Yes	1:1:1	Entire Heart, Entire Heart, Upper Region	3	ACAATGTGAA	CGTACCGTTA	TAACGGTACG	AACGGTCA	CCGAACTC	GGTCCAAG	TTATTGGT
FT055_FT069_FT035	FT055, FT069, FT035	PhysicalSample_FT055_1, PhysicalSample_FT069_1, PhysicalSample_FT035_2	FT055_FT069_FT035_2	Expt33	Lane2	Flash Frozen	Yes	1:1:1	Entire Heart, Entire Heart, Upper Region	3	TAGCATAGTG	CGGCTCTGTC	GACAGAGCCG	ACACCTAA	CGTTTGGG	GACAAACC	TTGGGCTT
FT055_FT069_FT035	FT055, FT069, FT035	PhysicalSample_FT055_1, PhysicalSample_FT069_1, PhysicalSample_FT035_2	FT055_FT069_FT035_3	Expt33	Lane3	Flash Frozen	Yes	1:1:1	Entire Heart, Entire Heart, Upper Region	3	CCCGTTCTCG	GACGGATTGG	CCAATCCGTC	ACTGGAGC	CGGTCGTG	GAAATCAA	TTCCATCT
FT055_FT069_FT035	FT055, FT069, FT035	PhysicalSample_FT055_1, PhysicalSample_FT069_1, PhysicalSample_FT035_2	FT055_FT069_FT035_4	Expt33	Lane4	Flash Frozen	Yes	1:1:1	Entire Heart, Entire Heart, Upper Region	3	AGCAAGAAGC	TTGTGTTTCT	AGAAACACAA	ATAGTATG	CCGCGTCT	GGCTCCAC	TATAAGGA
FT055_FT069_FT035	FT055, FT069, FT035	PhysicalSample_FT055_1, PhysicalSample_FT069_1, PhysicalSample_FT035_2	FT055_FT069_FT035_5	Expt33	Lane5	Flash Frozen	Yes	1:1:1	Entire Heart, Entire Heart, Upper Region	3	ACCTCGAGCT	TGTGTTCGAT	ATCGAACACA	AAGCATAA	CCCATCGC	GGTTGATG	TTAGCGCT
FT055_FT069_FT035	FT055, FT069, FT035	PhysicalSample_FT055_1, PhysicalSample_FT069_1, PhysicalSample_FT035_2	FT055_FT069_FT035_6	Expt33	Lane6	Flash Frozen	Yes	1:1:1	Entire Heart, Entire Heart, Upper Region	3	ATAAGGATAC	ATAGATAGGG	CCCTATCTAT	AACGGGTG	CTAATTCT	GCTTCAAC	TGGCACGA
FT051_FT056_FT066	FT051, FT056, FT066	PhysicalSample_FT051_1, PhysicalSample_FT056_1, PhysicalSample_FT066_1	FT051_FT056_FT066_1	Expt34	Lane1	Flash Frozen	Yes	1:1:1	Entire Heart, Entire Heart, Entire Heart	3	AGAACTTAGA	CGAGTCCTTT	AAAGGACTCG	AAGAGCGG	CTTGTTAT	GGCCCATC	TCATAGCA
FT051_FT056_FT066	FT051, FT056, FT066	PhysicalSample_FT051_1, PhysicalSample_FT056_1, PhysicalSample_FT066_1	FT051_FT056_FT066_3	Expt34	Lane3	Flash Frozen	Yes	1:1:1	Entire Heart, Entire Heart, Entire Heart	3	TGATGATTCA	GTAGGAGTCG	CGACTCCTAC	ATTTCAGC	CGAGTGAT	GACCGCCA	TCGAATTG
FT051_FT056_FT066	FT051, FT056, FT066	PhysicalSample_FT051_1, PhysicalSample_FT056_1, PhysicalSample_FT066_1	FT051_FT056_FT066_4	Expt34	Lane4	Flash Frozen	Yes	1:1:1	Entire Heart, Entire Heart, Entire Heart	3	ACAATCGATC	TGACGGAATG	CATTCCGTCA	AGGATCGA	CACGATTC	GTATCGAG	TCTCGACT
FT051_FT056_FT066	FT051, FT056, FT066	PhysicalSample_FT051_1, PhysicalSample_FT056_1, PhysicalSample_FT066_1	FT051_FT056_FT066_5	Expt34	Lane5	Flash Frozen	Yes	1:1:1	Entire Heart, Entire Heart, Entire Heart	3	TTATCTAGGG	AAAGGCTCTA	TAGAGCCTTT	ACGAGTAG	CAATCCCT	GTCCAGGC	TGTGTATA
FT033_FT047	FT033, FT047	PhysicalSample_FT033_1, PhysicalSample_FT047_1	FT033_FT047_1	Expt35	Lane1	Flash Frozen	Yes	1:1	Entire Heart, Entire Heart	2	GTAACATGCG	AGTGTTACCT	AGGTAACACT	AAACGGCG	CCTACCAT	GGCGTTTC	TTGTAAGA
FT033_FT047	FT033, FT047	PhysicalSample_FT033_1, PhysicalSample_FT047_1	FT033_FT047_2	Expt35	Lane2	Flash Frozen	Yes	1:1	Entire Heart, Entire Heart	2	GTGGATCAAA	GCCAACCCTG	CAGGGTTGGC	AGCCCTTT	CAAGTCCA	GTGAGAAG	TCTTAGGC
FT033_FT047	FT033, FT047	PhysicalSample_FT033_1, PhysicalSample_FT047_1	FT033_FT047_3	Expt35	Lane3	Flash Frozen	Yes	1:1	Entire Heart, Entire Heart	2	CACTACGAAA	TTAGACTGAT	ATCAGTCTAA	AAAGCATA	CTGCAGCC	GCCTTTAT	TGTAGCGG
FT033_FT047	FT033, FT047	PhysicalSample_FT033_1, PhysicalSample_FT047_1	FT033_FT047_4	Expt35	Lane4	Flash Frozen	Yes	1:1	Entire Heart, Entire Heart	2	CTCTAGCGAG	TATCTTCATC	GATGAAGATA	AGAACGCC	CATGGCAG	GTCTTTGA	TCGCAATT
FT033_FT047	FT033, FT047	PhysicalSample_FT033_1, PhysicalSample_FT047_1	FT033_FT047_5	Expt35	Lane5	Flash Frozen	Yes	1:1	Entire Heart, Entire Heart	2	GTAGCCCTGT	GAGCATCTAT	ATAGATGCTC	ATTGGGAA	CAGTCTGG	GGCATACT	TCACACTC
FT033_FT047	FT033, FT047	PhysicalSample_FT033_1, PhysicalSample_FT047_1	FT033_FT047_6	Expt35	Lane6	Flash Frozen	Yes	1:1	Entire Heart, Entire Heart	2	TAACGCGTGA	CCCTAACTTC	GAAGTTAGGG	ACGGGACT	CTTTCGAC	GAACATGA	TGCATCTG
FT040_FT044	FT040, FT044	PhysicalSample_FT040_1, PhysicalSample_FT044_1	FT040_FT044_4	Expt35	Lane4	Flash Frozen	Yes	1:1	Entire Heart, Upper Region	2	CGTGACATGC	ATGGTCTAAA	TTTAGACCAT	ACAGCAAC	CGCAATTT	GAGTTGCG	TTTCGCGA
FT040_FT044	FT040, FT044	PhysicalSample_FT040_1, PhysicalSample_FT044_1	FT040_FT044_5	Expt35	Lane5	Flash Frozen	Yes	1:1	Entire Heart, Upper Region	2	CGGAACCCAA	GATTCGAGGA	TCCTCGAATC	ACCAGTCC	CTTTCCTT	GGACAGGG	TAGGTAAA
FT040_FT044	FT040, FT044	PhysicalSample_FT040_1, PhysicalSample_FT044_1	FT040_FT044_6	Expt35	Lane6	Flash Frozen	Yes	1:1	Entire Heart, Upper Region	2	CACCGCACCA	GACTGTCAAT	ATTGACAGTC	ACTACTGT	CGGGAACG	GACCTCTC	TTATGGAA
FT040_FT062	FT040, FT062	PhysicalSample_FT040_1, PhysicalSample_FT062_1	FT040_FT062_1	Expt35	Lane1	Flash Frozen	Yes	1:1	Entire Heart, Entire Heart	2	TCCCAAGGGT	TACTACCTTT	AAAGGTAGTA	AGGTCATA	CTCATCAT	GCTGAGGG	TAACGTCC
FT040_FT062	FT040, FT062	PhysicalSample_FT040_1, PhysicalSample_FT062_1	FT040_FT062_2	Expt35	Lane2	Flash Frozen	Yes	1:1	Entire Heart, Entire Heart	2	CGAAGTATAC	GAACTTGGAG	CTCCAAGTTC	ATGATACG	CCACAGAA	GACTGTTC	TGTGCCGT
FT040_FT062	FT040, FT062	PhysicalSample_FT040_1, PhysicalSample_FT062_1	FT040_FT062_3	Expt35	Lane3	Flash Frozen	Yes	1:1	Entire Heart, Entire Heart	2	AAGTGGAGAG	TTCCTGTTAC	GTAACAGGAA	ACAACTTG	CTCCAACA	GAGTGCGT	TGTGTGAC
FT062_FT044	FT062, FT044	PhysicalSample_FT062_1, PhysicalSample_FT044_1	FT062_FT044_7	Expt35	Lane7	Flash Frozen	Yes	1:1	Upper Region, Upper Region	2	CAATCCCGAC	CCGAGTAGTA	TACTACTCGG	ACATTGGC	CTTAGTCA	GAGCCCAT	TGCGAATG
FT062_FT044	FT062, FT044	PhysicalSample_FT062_1, PhysicalSample_FT044_1	FT062_FT044_8	Expt35	Lane8	Flash Frozen	Yes	1:1	Upper Region, Upper Region	2	ATGGCTTGTG	GAATGTTGTG	CACAACATTC	AATCACTA	CCGAGAAC	GTAGTGCG	TGCTCTGT
FT062_FT044	FT062, FT044	PhysicalSample_FT062_1, PhysicalSample_FT044_1	FT062_FT044_9	Expt35	Lane9	Flash Frozen	Yes	1:1	Upper Region, Upper Region	2	TTCTCGATGA	TGTCGGGCAC	GTGCCCGACA	ACGTTACA	CGTAGGTT	GACGACGG	TTACCTAC
FT030	FT030	PhysicalSample_FT030_1	FT030_1	Expt36	Lane1	Flash Frozen	No	1	Upper Region	3	CGCTGAAATC	AGGTGTCTGC	GCAGACACCT	AATCTTTG	CTCAAGAC	GGATGAGT	TCGGCCCA
FT030	FT030	PhysicalSample_FT030_1	FT030_2	Expt36	Lane2	Flash Frozen	No	1	Upper Region	3	TGGTCCCAAG	CCTCTGGCGT	ACGCCAGAGG	ACCTACTG	CAAGGGAC	GGGACACA	TTTCTTGT
FT030	FT030	PhysicalSample_FT030_1	FT030_3	Expt36	Lane3	Flash Frozen	No	1	Upper Region	3	ATGCGAATGG	ACAAGTGTCG	CGACACTTGT	AGATAACA	CTTATTTG	GCGGGCAT	TACCCGGC
FT074	FT074	PhysicalSample_FT074_1	FT074_1	Expt36	Lane1	Flash Frozen	No	1	Upper Region	3	TGGTTCGGGT	GTGGCAGGAG	CTCCTGCCAC	AGACGGAT	CCTTTAGA	GTCGACTC	TAGACTCG
FT074	FT074	PhysicalSample_FT074_1	FT074_2	Expt36	Lane2	Flash Frozen	No	1	Upper Region	3	CCCAGCTTCT	GACACCAAAC	GTTTGGTGTC	ATGCCAAA	CCTTATCG	GAAGTCTT	TGCAGGGC
FT074	FT074	PhysicalSample_FT074_1	FT074_3	Expt36	Lane3	Flash Frozen	No	1	Upper Region	3	CCTGTCAGGG	AGCCCGTAAC	GTTACGGGCT	AACTTAGA	CCGGATCC	GGTCGCAT	TTAACGTG
FT043_FT058	FT043, FT058	PhysicalSample_FT043_1, PhysicalSample_FT058_1	FT043_FT058_1	Expt36	Lane1	Flash Frozen	Yes	1:1	Upper Region, Upper Region	3	TCCGTTGGAT	ACGTTCTCGC	GCGAGAACGT	ATGCATTC	CACTGACT	GGTACGGG	TCAGTCAA
FT043_FT058	FT043, FT058	PhysicalSample_FT043_1, PhysicalSample_FT058_1	FT043_FT058_2	Expt36	Lane2	Flash Frozen	Yes	1:1	Upper Region, Upper Region	3	ACGACTACCA	ACGACCCTAA	TTAGGGTCGT	ACTCAGAC	CGCTCAGG	GAGGTTTA	TTAAGCCT
FT043_FT070	FT043, FT070	PhysicalSample_FT043_1, PhysicalSample_FT070_1	FT043_FT070_3	Expt36	Lane3	Flash Frozen	Yes	1:1	Upper Region, Upper Region	3	CGCGCACTTA	CCTGTATTCT	AGAATACAGG	ACACCGGG	CATAATCC	GGCGGAAT	TTGTTCTA
FT043_FT070	FT043, FT070	PhysicalSample_FT043_1, PhysicalSample_FT070_1	FT043_FT070_4	Expt36	Lane4	Flash Frozen	Yes	1:1	Upper Region, Upper Region	3	GCTACAAAGC	CACGTGCCCT	AGGGCACGTG	AGCTCGAG	CAGGAAGA	GCACGTTT	TTTATCCC
FT052_FT053	FT052, FT053	PhysicalSample_FT052_1, PhysicalSample_FT053_1	FT052_FT053_1	Expt36	Lane1	Flash Frozen	Yes	1:1	Upper Region, Upper Region	3	ATGGGTGAAA	CTTGGGAATT	AATTCCCAAG	ACCGAACA	CGACTCTT	GTTTGTGG	TAGACGAC
FT052_FT053	FT052, FT053	PhysicalSample_FT052_1, PhysicalSample_FT053_1	FT052_FT053_2	Expt36	Lane2	Flash Frozen	Yes	1:1	Upper Region, Upper Region	3	TCGTCAAGAT	GCAACTCAGG	CCTGAGTTGC	ATCCGGCA	CCGTTATG	GGTAATGT	TAAGCCAC
FT052_FT054	FT052, FT054	PhysicalSample_FT052_1, PhysicalSample_FT054_1	FT052_FT054_3	Expt36	Lane3	Flash Frozen	Yes	1:1	Upper Region, Upper Region	3	TGCAATGTTC	GCTTGTCGAA	TTCGACAAGC	AGCTGCGT	CAACCATC	GTGGAGCA	TCTATTAG
FT052_FT054	FT052, FT054	PhysicalSample_FT052_1, PhysicalSample_FT054_1	FT052_FT054_4	Expt36	Lane4	Flash Frozen	Yes	1:1	Upper Region, Upper Region	3	TTAATACGCG	CACCTCGGGT	ACCCGAGGTG	ACATTCCG	CTGCGGTA	GACACAAT	TGTGATGC
FT053_FT054	FT053, FT054	PhysicalSample_FT053_1, PhysicalSample_FT054_1	FT053_FT054_5	Expt36	Lane5	Flash Frozen	Yes	1:1	Upper Region, Upper Region	3	CCTTCTAGAG	AATACAACGA	TCGTTGTATT	ACTTCACT	CGAAGTTG	GAGCACGC	TTCGTGAA
FT053_FT054	FT053, FT054	PhysicalSample_FT053_1, PhysicalSample_FT054_1	FT053_FT054_6	Expt36	Lane6	Flash Frozen	Yes	1:1	Upper Region, Upper Region	3	GCAGTATAGG	TTCCGTGCAC	GTGCACGGAA	AAATCGTC	CTTCGAAT	GCGATCGG	TGCGATCA
FT058_FT070	FT058, FT070	PhysicalSample_FT058_1, PhysicalSample_FT070_1	FT058_FT070_5	Expt36	Lane5	Flash Frozen	Yes	1:1	Upper Region, Upper Region	3	TATCAGCCTA	GTTTCGTCCT	AGGACGAAAC	AGATCGGT	CATCGTCG	GTCATATA	TCGGACAC
FT058_FT070	FT058, FT070	PhysicalSample_FT058_1, PhysicalSample_FT070_1	FT058_FT070_6	Expt36	Lane6	Flash Frozen	Yes	1:1	Upper Region, Upper Region	3	AGAATGGTTT	GAGGGTGGGA	TCCCACCCTC	ATCTGATC	CGTGCTAA	GAGAAGGG	TCACTCCT
