## Supplementary Table S3 for "Interpreting variants associated with congenital heart disease with a regulatory map of the human fetal heart"

Cell_type	Description	N_PCW12	N_MERFISH_mapped	Spatial_mapping	Marker_genes	Evidence_source	Figure_reference	Spatial
ACM_cell_cycling	The cells express the ACM marker genes MYH6 and MYL7, and the cell cycling marker gene MKI67. The ACM identity is supported by the MERFISH data.	574	2289	aCM-LA: 39.69%; aCM-RA: 35.42%; ncCM-AVC-like: 9.8%; aFibro: 6.79%	MYH6, MYL7, MKI67	Ameen, M. et al. 2022	Fig. S9	yes
ACM_left_lowTNNI	The cells express the ACM marker genes MYH6 and MYL7, and the left ACM markers TRPM3 and PITX2. These cells show distinctly lower levels of troponins. Their left ACM identity is supported by the MERFISH data.	242	16	aCM-LA: 100%	MYH6, MYL7, TPRM3, PITX2	Farah, E. N. et al. 2024		yes
ACM_left_hybrid	The cells express the ACM marker genes MYH6 and MYL7, and the left ACM markers TRPM3 and PITX2. Additionally, their troponin levels are intermediate ("hybrid"). Their identity is further supported by MERFISH data.	141	9	aCM-LA: 100%	MYH6, MYL7, TPRM3, PITX2	Farah, E. N. et al. 2024		yes
ACM_left_highTNNI_1	The cells express the ACM marker genes MYH6 and MYL7, and the left ACM markers TRPM3 and PITX2. They show distinctly high levels of troponins. Their left ACM identity is supported by the MERFISH data.	481	5003	aCM-LA: 76.33%; aCM-RA: 16.06%	MYH6, MYL7, TPRM3, PITX2	Farah, E. N. et al. 2024	Fig. S9	yes
ACM_left_highTNNI_2	The cells express the ACM marker genes MYH6 and MYL7, and the left ACM markers TRPM3 and PITX2, and show high levels of troponins. Spatial data suggests some of these cells may be "ncCM-IFT-like" (inflow tract/pacemaker), indicating they might originate from a region connecting "ncCM-IFT-like" cells to the left atrium.	50	56	ncCM-IFT-like: 42.86%; aCM-LA: 35.71%; ncCM-AVC-like: 14.29%; aCM-RA: 5.36%	MYH6, MYL7, TPRM3, PITX2	Farah, E. N. et al. 2024		yes
ACM_right_lowTNNI_1	The cells express the ACM marker genes MYH6 and MYL7, and the right ACM marker ANGPT1, and they show lower levels of troponins. There are no corresponding cells in the MERFISH data, possibly because the heart structures containing these cell types were not captured in the MERFISH experiment.	148	N/A	N/A	MYH6, MYL7, ANGPT1	Farah, E. N. et al. 2024		yes
ACM_right_lowTNNI_2	The cells express the ACM marker genes MYH6 and MYL7, and the right ACM markers ANGPT1. They show lower levels of troponins. Their right ACM identity is also supported by the MERFISH data.	662	53	aCM-RA: 88.68%; aCM-LA: 7.55%	MYH6, MYL7, ANGPT1	Farah, E. N. et al. 2024		yes
ACM_right_lowTNNI_3	The cells express the ACM marker genes MYH6 and MYL7, and the right ACM marker ANGPT1. They show lower levels of troponins. There are no corresponding cells in the MERFISH data, possibly because the heart structures containing these cell types were not captured in the MERFISH experiment.	66	N/A	N/A	MYH6, MYL7, ANGPT1	Farah, E. N. et al. 2024		yes
ACM_right_highTNNI_1	The cells express the ACM marker genes MYH6 and MYL7, and the right ACM markers ANGPT1. They show high levels of troponins. Their right ACM identity is also supported by the MERFISH data.	90	17	aCM-RA: 76.47%; BEC: 11.76%; vCM-His-Purkinje: 5.88%; WBC: 5.88%	MYH6, MYL7, ANGPT1	Farah, E. N. et al. 2024		yes
ACM_right_highTNNI_2	The cells express the ACM marker genes MYH6 and MYL7, and the right ACM markers ANGPT1. They show high levels of troponins. Their right ACM identity is also supported by the MERFISH data.	505	5431	aCM-RA: 79.1%; ncCM-AVC-like: 10.06%; ncCM-IFT-like: 6.62%	MYH6, MYL7, ANGPT1	Farah, E. N. et al. 2024	Fig. S9	yes
His_bundle	The cells are a sub-cluster in the conduction clusters annotated based on the expression of SHOX2, HCN4, and TBX3. This sub-cluster also expresses the His-bundle marker HS3ST3A1. The His-bundle identity is also supported by the spatial location of the corresponding cells in the MERFISH dataset.	27	20	vCM-His-Purkinje: 70%; aCM-LA: 15%; ncCM-IFT-like: 5%; vCM-LV-AV: 5%; vCM-RV-AV: 5%	HS3ST3A1	Lazar, E. et al. 2024; Oh, Y. et al. 2024.	Fig. S9	yes
Transitional_His_bundle	The cells express the His-bundle marker HS3ST3A1 and the cardiomyocyte marker TNNT2, and the venticular marker MYL2. Around half of the correponding cells in the MERFISH dataset are "vCM-LV-AV", which are cardiomyocytes populating mitral valves, and about 40% of the cells are His-Perkinje cells, supporting the annotation that these cells are cardiomyocytes that connect the His-bundle to other mor…	57	23	vCM-LV-AV: 52.17%; vCM-His-Purkinje: 39.13%	HS3ST3A1, TNNT2, MYL2	Lazar, E. et al. 2024; Oh, Y. et al. 2024; Ameen, M. et al. 2022
AVN	The cells express the AVN markers TBX3 and HCN1 but not the SAN markers SHOX2, ISL1, and TBX18. The annotation is supported by the spatial location of the corresponding cells in the MERFISH data. Most of these cells are aggregated in a structural region that is likely to be the AV node. Although most of the cells aren't labeled as "ncCM-AVC-like" in the MERFISH data, it's possible the AVN wasn't …	89	103	vCM-His-Purkinje: 46.6%; aCM-LA: 22.33%; ncCM-IFT-like: 14.56%; ncCM-AVC-like: 10.68%	TBX3, HCN1	Kanemaru, K. et al. 2023	Fig. S9	yes
Transitional_AVN	The cells express the AVN markers TBX3 and HCN1, and the cardiomyocyte marker TNNT2, along with the ACM marker MYH6. 40% the correponding cells in the MERFISH dataset are "ncCM-IFT-like", which are non-chambered cardiomyocytes originated from inflow tract/pacemaker, and about 35% of the cells are atrioventricular canal/node ("ncCM-AVC-like") cardiomyocytes, supporting the annotation that these ce…	100	19	ncCM-IFT-like: 52.63%; ncCM-AVC-like: 31.58%; aFibro: 10.53%; aCM-LA: 5.26%	TBX3, HCN1, TNNT2, MYH6	Kanemaru, K. et al. 2023; Ameen, M. et al. 2022
Atrial_fibroblasts	The cells express the fibroblast markers LUM and DCN, and the atrial fibroblast markers TNC and MSC. More than 50% of the corresponding cells in the MERFISH datasets are identified as atrial fibroblasts.	888	2898	aFibro: 51.52%; VIC: 15.5%; vEndocardial: 11.6%; EPDC: 7.09%; VSMC: 5.08%	LUM, DCN, TNC, MSC	Farah, E. N. et al. 2024	Fig. S9	yes
Fibroblast_like_1	The cells show elevated levels of the dorsal mysenchymal protrusion markers OSR1 and TECRL. They also express the common fibroblast markers LUM and DCN, but have lower expression of TBX18 and TCF21, which is consistent with a second heart field origin. The dorsal mysenchymal protrusion is a second heart field-derived mesenchyme located at the venous pole of the developing heart. Spatially, these …	3373	1356	EPDC: 28.78%; VIC: 20.92%; aFibro: 19.47%; Neuronal: 7.48%	OSR1, TECRL, LUM, DCN	Farah, E. N. et al. 2024	Fig. S9
Fibroblast_like_2	The cells show elevated levels of the dorsal mysenchymal protrusion markers OSR1 and TECRL. These cells express the common fiborblast markers LUM and DCN, but have lower expression of TBX18 and TCF21, consistent with a second-heart-field origin. Dorsal mysenchymal protrusion is a second-heart-field-derived mesenchyme at the venous pole of the developing heart.	16	6	aFibro: 66.67%; VIC: 33.33%	OSR1, TECRL, LUM, DCN	Farah, E. N. et al. 2024
Fibroblast_like_3	The cells show elevated levels of the dorsal mycenchymal protrusion markers OSR1 and TECRL. They also express the common fibroblast markers LUM and DCN, but have lower expression of TBX18 and TCF21, which is consistent with a second-heart-field origin. The dorsal mysenchymal protrusion is a second heart field-derived mesenchyme located at the venous pole of the developing heart. Spatially, these …	68	5	BEC: 40%; aCM-LA: 20%; aFibro: 20%; vCM-LV-AV: 20%	OSR1, TECRL, LUM, DCN	Farah, E. N. et al. 2024
Mature_ventricular_fibroblasts	The cardiac fibroblast identity was determined by high expression of TBX18 and TCF21. The elevated expression of HHIP suggested these are ventricular fibroblasts, and they were classified as mature for having the highest expression of LUM and DCN. Close to 50% of the corresponding cells in MERFISH are fibroblasts that populate the ventricules.	1380	3878	vFibro: 45.96%; EPDC: 22.62%; aFibro: 13.67%; VIC: 10.71%	TBX18, TCF21, HHIP, LUM, DCN	Farah, E. N. et al. 2024; Ameen, M. et al. 2022	Fig. S9	yes
OFT_1	The outflow tract cells (OFT) identity was annotated based on high expressions of PRDM6 and HOXA3. These cells express the common fibroblast markers LUM and DCN, but have lower expressions of TBX18 and TCF21, consistent with a second-heart-field origin. Fewer than 20 fetal heart cells for MERFISH mapping.	5	N/A	N/A	PRDM6, HOXA3, LUM, DCN	Ameen, M. et al. 2022		yes
OFT_2	The outflow tract cells (OFT) identity was annotated based on high expressions of PRDM6 and HOXA3. These cells express the common fibroblast markers LUM and DCN, but have lower expressions of TBX18 and TCF21, consistent with a second-heart-field origin. Fewer than 20 fetal heart cells for MERFISH mapping.	1	N/A	N/A	PRDM6, HOXA3, LUM, DCN	Ameen, M. et al. 2022		yes
OFT_3	The outflow tract cells (OFT) identity was annotated based on high expressions of PRDM6 and HOXA3. These cells express the common fibroblast markers LUM and DCN, but have lower expressions of TBX18 and TCF21, consistent with a second-heart-field origin. Fewer than 20 fetal heart cells for MERFISH mapping.	0	N/A	N/A	PRDM6, HOXA3, LUM, DCN	Ameen, M. et al. 2022		yes
Cardiac_fibroblast_progenitors	The cardiac fibroblast progenitors were identified by elavated levels of WT1, TBX18, and TCF21. Close to 70% of the corresponding cells in MERFISH are epicardium-derived progenitor cells, confirming the progenitor state of this cell population.	527	968	EPDC: 69.44%; aFibro: 12.82%; VIC: 12.39%	WT1, TBX18, TCF21	Ameen, M. et al. 2022	Fig. S9
Endocardial_cells_4	The cells express the endocardial cell markers NPR3, POSTN, and BMX, along with the atrium-specific marker SHISA3. However, majority of the mapped cells in the MERFISH dataset are from the ventricles.	54	150	vEndocardial: 46.62%; VEC: 26.35%; aEndocardial: 23.65%	NPR3, POSTN, BMX, SHISA3	Farah, E. N. et al. 2024
Atrial_septal_endocardial_cells	These cells were identified using markers ALCAM, MSX1, NEGR1, and LEF1. Fewer than 20 fetal heart cells for MERFISH mapping.	16	91	vEndocardial: 49.45%; aEndocardial: 39.56%	ALCAM, MSX1, NEGR1, LEF1	Lazar, E. et al. 2024		yes
Endocardial_cell_cycling	The cells express the endocardial cell markers NPR3, POSTN, and BMX, and the cell cycling marker gene MKI67. Fewer than 20 fetal heart cells for MERFISH mapping	2	25	VEC: 76%; aEndocardial: 12%; vEndocardial: 12%	NPR3, POSTN, BMX, MKI67	Farah, E. N. et al. 2024
IF_valvular_endocardial_cells	The cells express the endocardial cell markers NPR3, POSTN, and BMX, along with markers for the inflow side of the valves (WNT2, WNT4, WNT9B, DKK2, and PTHLH). Most of the corresponding cells in the MERFISH dataset are valve endocardial cells (VECs). Visualization of these cells on the heart slice confirms they are primarily on the inflow side of the mitral and tricuspid valves.	52	204	VEC: 42.71%; aEndocardial: 32.16%; VIC: 15.08%; vEndocardial: 8.54%	NPR3, POSTN, BMX, WNT2, WNT4, WNT9B, DKK2, PTHLH	Lazar, E. et al. 2024	Fig. S9	yes
OF_valvular_endocardial_cells	The cells express the endocardial cell markers NPR3, POSTN, and BMX, along with markers for endocardial cells on the outflow side of the valves BMP4, BMP6, LGR5, and CNR1. Most of the corresponding cells in the MERFISH dataset are valve endocardial cells (VECs). Visualization of these cells on the heart slice confirms they are primarily on the outflow side of the mitral and tricuspid valves.	44	1153	VEC: 58.39%; aEndocardial: 20.32%; vEndocardial: 19.34%	NPR3, POSTN, BMX, BMP4, BMP6, LGR5, CNR1	Lazar, E. et al. 2024	Fig. S9	yes
Endocardial_to_endothelial_transtition	These cells were annotated based on the exrepssion of NR2F2, ACKR1 and APLNR. Fewer than 20 fetal heart cells for MERFISH mapping.	7	39	BEC: 35.9%; aEndocardial: 25.64%; VEC: 23.08%; VIC: 12.82%	NR2F2, ACKR1, APLNR	McCracken, I. R. et al. 2022; Phansalkar, R. & Red-Horse, K. 2022
Endocardial_cells_1	The cells express the endocardial markers NPR3, POSTN, and BMX. They were identified as ventricular in origin due to high expression of NSG1 and little to no expression of COL26A1. Few fetal heart cells from this cluster are available at PCW 12, and the corresponding cells are scattered throughout the atria and ventricles in the MERFISH dataset.	57	46	aEndocardial: 63.04%; vEndocardial: 21.74%; VEC: 8.7%	NPR3, POSTN, BMX, NSG1, COL26A1	Farah, E. N. et al. 2024
Endocardial_cells_2	The cells express the endocardial cell markers NPR3, POSTN, and BMX. The cells were identified as ventricular in origin due to high expression of NSG1 and little to no expression of COL26A1. Few fetal heart cells from this cluster are available at PCW 12, and the corresponding cells are scattered throughout the atria and ventricles in the MERFISH dataset.	38	411	aEndocardial: 38.46%; vEndocardial: 33.25%; VEC: 28.29%	NPR3, POSTN, BMX, NSG1, COL26A1	Farah, E. N. et al. 2024	Fig. S9
Endocardial_cells_3	The cells express the endocardial cell markers NPR3, POSTN, and BMX. The cells were identified as ventricular in origin due to high expression of NSG1 and little to no expression of COL26A1. Few fetal heart cells from this cluster are available at PCW 12, and the corresponding cells are scattered throughout the atria and ventricles in the MERFISH dataset.	198	1819	aEndocardial: 48.05%; vEndocardial: 37.39%; VEC: 11.94%	NPR3, POSTN, BMX, NSG1, COL26A1	Farah, E. N. et al. 2024
Aortic_endothelial_cells_1	The cells were annotated based on the expression of EDN1 and BMX, and the arterial endothelial cell marker GJA4 and GJA5. Fewer than 20 fetal heart cells for MERFISH mapping.	1	N/A	N/A	EDN1, BMX, GJA4, GJA5	Phansalkar, R. et al. 2021; McCracken, I. R. et al. 2022; 0. Boulanger, C. & Luscher, T. F. 1990; . Ekman, N. et al. 1997
Aortic_endothelial_cells_2	The cells were annotated based on the expression of EDN1 and BMX, and the arterial endothelial cell marker GJA4 and GJA5. Most of the mapped MERFISH cells are vascular smooth muscle and blood endothelial cells, which suggests they are likely cells lining the arteries.	132	293	VSMC: 70.14%; BEC: 18.75%; aEndocardial: 5.21%	EDN1, BMX, GJA4, GJA5	Phansalkar, R. et al. 2021; McCracken, I. R. et al. 2022; 0. Boulanger, C. & Luscher, T. F. 1990; . Ekman, N. et al. 1997
Mature_arterial_endothelial	The cells express the endothelial cell markers (DACH1, PECAM1, APLNR), the arterial cell markers (UNC5B, HEY1, GJA4), and the mature arterial endothelial cell marker (GJA5). Most of the mapped MERFISH cells are vascular smooth muscle and blood endothelial cells, which suggests they are likely cells lining the arteries.	96	208	VSMC: 55.45%; BEC: 42.57%	DACH1, PECAM1, APLNR, UNC5B, HEY1, GJA4, GJA5	Phansalkar, R. et al. 2021; McCracken, I. R. et al. 2022
Pre_arterial_endothelial_cells_2	The cells express the endothelial cell markers (DACH1, PECAM1, APLNR), and the arterial cell markers (UNC5B, HEY1, GJA4). Most of the mapped MERFISH cells are blood endothelial cells, with a small number mapped to vascular smooth muscle cells, consistent with the annotation based on gene expression.	63	60	BEC: 86.67%; VSMC: 10%	DACH1, PECAM1, APLNR, UNC5B, HEY1, GJA4, GJA5	Phansalkar, R. et al. 2021; McCracken, I. R. et al. 2022
Pre_arterial_endothelial_cells_1	The cells express the endothelial cell markers (DACH1, PECAM1, APLNR), and the arterial cell markers (UNC5B, HEY1, GJA4). Most of the mapped MERFISH cells are blood endothelial cells, consistent with the annotation based on gene expression.	67	86	BEC: 100%	DACH1, PECAM1, APLNR, UNC5B, HEY1, GJA4	Phansalkar, R. et al. 2021; McCracken, I. R. et al. 2022
Capillary_endothelial_cells_2	The cells express the endothelial cell markers (DACH1, PECAM1, APLNR), and capillary cell maker CA4 and KIT. Most of the cells are mapped to the blood endothelial cells in the MERFISH dataset, consistent with the annotation based on gene expression.	258	729	BEC: 98.3%	DACH1, PECAM1, APLNR, CA4, KIT	Phansalkar, R. et al. 2021; McCracken, I. R. et al. 2022
Capillary_endothelial_cells_1	The cells express the endothelial cell markers (DACH1, PECAM1, APLNR), and the capillary cell maker CA4 and KIT. Most of the mapped MERFISH cells are blood endothelial cells, consistent with the annotation based on gene expression.	95	381	BEC: 96%	DACH1, PECAM1, APLNR, CA4, KIT	Phansalkar, R. et al. 2021; McCracken, I. R. et al. 2022
Endothelial_cell_cycling_1	The cells express the endothelial cell markers (DACH1, PECAM1, APLNR), and the cell cycling marker gene MKI67. Most of the mapped MERFISH cells are blood endothelial cells, consistent with the annotation based on gene expression.	118	548	BEC: 98.35%	DACH1, PECAM1, APLNR, MKI67	Phansalkar, R. et al. 2021; McCracken, I. R. et al. 2022
Endothelial_cell_cycling_2	The cells express the endothelial cell markers (DACH1, PECAM1, APLNR), and the cell cycling marker gene MKI67. Most of the mapped MERFISH cells are blood endothelial cells, consistent with the annotation based on gene expression.	52	417	vEndocardial: 50%; aEndocardial: 17%; VEC: 15.02%; BEC: 10.1%; VIC: 5.91%	DACH1, PECAM1, APLNR, MKI67	Phansalkar, R. et al. 2021; McCracken, I. R. et al. 2022
Lymphatic_endothelial_cells	The cells express the lymphatic endothelial marker PROX1 and LYVE1. Most of the mapped MERFISH cells are either blood endothelial cells or lymphatic endothelial cells (LEC), consistent with the annotation based on gene expression.	198	216	BEC: 63.64%; LEC: 31.82%	PROX1, LYVE1	Ameen, M. et al. 2022
Lymphatic_endothelial_cell_cycling	The cells express the lymphatic endothelial marker PROX1 and LYVE1, and the cell cycling marker gene MKI67. Most of the mapped MERFISH cells are lymphatic endothelial cells or blood endothelial cells, consistent with the annotation based on the gene expression.	23	22	LEC: 77.99%; BEC: 12.92%; WBC: 7.66%	PROX1, LYVE1, MKI67	Ameen, M. et al. 2022
Venous_endothelial_cells	The cells express the endothelial cell markers DACH1, PECAM1, APLNR, along with the venous markers NR2F2 and PLVAP. Most of the mapped MERFISH cells are blood endothelial cells, consistent with the annoation based on gene expression.	100	101	BEC: 88.89%	DACH1, PECAM1, APLNR, NR2F2, PLVAP	McCracken, I. R. et al. 2022
Epicardial_mesothelial_ITLN1	Established epicardial markers, such as BNC1, TBX18, and WT1, were used to label these cells. Additionally, these cells express ITLN1, a marker associated with epicardial adipose tissue. The corresponding cells in MERFISH dataset are epicardial, consistent with the annotation based on gene expression.	43	482	Epicardial: 94.12%	BNC1, TBX18, WT1, ITLN1	Ameen, M. et al. 2022; Knight-Schrijver, V. R. et al. 2022	Fig. S9
Epicardial_mesothelial_PRG4	Established epicardial markers, such as BNC1, TBX18, and WT1, were used to label these cells. These cells express PRG4, a gene encoding lubricin secreted into pericardial fluid. The corresponding cells in MERFISH dataset are epicardial, consistent with the annotation based on gene expression.	71	77	Epicardial: 80.52%; Neuronal: 5.19%	BNC1, TBX18, WT1, PRG4	Ameen, M. et al. 2022; Knight-Schrijver, V. R. et al. 2022
Epicardial_derived_mesenchymal	Established epicardial markers, such as BNC1, TBX18, and WT1, were used to label these cells. Cells from this cluster express the epithelial-to-mesenchymal transition markers, SNAI2 and ZEB2, and the cardiac mesenchymal cell differentiation markers, SOX9 and TNC. The corresponding cells in MERFISH dataset are epicardial, consistent with the annotation based on gene expression.	22	41	Epicardial: 68.29%; BEC: 7.32%; aFibro: 7.32%	BNC1, TBX18, WT1, SNAI2, ZEB2, SOX9, TNC	Wong, D., Martinez, J. & Quijada, P. 2024
Epicardial_migratory	Established epicardial markers, such as BNC1, TBX18, and WT1, were used to label these cells. These cells express the mesenchymal cell markers DCN and POSTN, suggesting they are in the process of transitioning to mesenchymal cells.	10	N/A	N/A	BNC1, TBX18, WT1, DCN, POSTN	Ameen, M. et al. 2022; Knight-Schrijver, V. R. et al. 2022
Epicardial_migratory_TWIST1	Established epicardial markers, such as BNC1, TBX18, and WT1, were used to label these cells. These cells show high expression of TWIST1, and the mesenchymal cell markers DCN and POSTN, suggesting they are in the process of transitioning to mesenchymal cells.	1	1	Epicardial: 100%	BNC1, TBX18, WT1, DCN, POSTN, TWIST1	Ameen, M. et al. 2022; Knight-Schrijver, V. R. et al. 2022
Epicardial_cell_cycling	Epicardial cells were labeled using established markers such as BNC1, TBX18, and WT1. Their cell cycling status was determined by the expression of MKI67.	6	6	Epicardial: 50%; Neuronal: 16.67%; WBC: 16.67%; aFibro: 16.67%	BNC1, TBX18, WT1, MKI67	Ameen, M. et al. 2022
Fibroblasts_cell_cycling	The cells express the fibroblast cell markers LUM and DCN, along with the cell cycling marker gene MKI67. The vast majoriy of the corresponding cells in the MERFISH dataset are fibroblasts or fibroblast-like cells.	773	2466	vFibro: 32.7%; VIC: 24.99%; aFibro: 16.35%; EPDC: 11.31%; vEndocardial: 7.12%	LUM, DCN, MKI67	Ameen, M. et al. 2022
B_cells	These cells were identified using EBF1, BANK1, IGHM, and PAX5. Fewer than 20 fetal heart cells for MERFISH mapping.	1	N/A	N/A	EBF1, BANK1, IGHM, PAX5	Gomez Hernandez, G., Morell, M. & Alarcon-Riquelme, M. E. 2021; Somasundaram, R. et al. 2021
Mast_cells	These cells were identified using KIT, TPSAB1, HDC, TPSB2, GATA2, and CPA3. Fewer than 20 fetal heart cells for MERFISH mapping.	2	N/A	N/A	KIT, TPSAB1, HDC, TPSB2, GATA2, CPA3.	Idelman, G. et al. 2024; Li, Y. et al. 2021; Prieto-Garcia, A. et al. 2012
Macrophages_1	The cells express the macrophage cell markers F13A1 and LYVE1. Most of the mapped MERFISH cells are white blood cells, consistent with the annotation based on gene expresion.	427	174	WBC: 76.61%; aCM-LA: 9.36%	F13A1, LYVE1	Chen, R. et al. 2024; Suku, M., Forrester, L., Biggs, M. & Monaghan, M. G. 2022
Macrophages_2	The cells express the macrophage cell markers F13A1 and LYVE1. Most of the mapped MERFISH cells are white blood cells, consistent with the annotation based on gene expression.	48	6	WBC: 66.67%; ncCM-IFT-like: 16.67%; vCM-LV-AV: 16.67%	F13A1, LYVE1	Chen, R. et al. 2024; Suku, M., Forrester, L., Biggs, M. & Monaghan, M. G. 2022
Macrophages_cell_cycling	The cells express the macrophage cell markers F13A1 and LYVE1, and the cell cycling marker gene MKI67. Most of the mapped MERFISH cells are white blood cells in the MERFISH dataset, consistent with the annotation based on gene expresion.	31	5	WBC: 100%	F13A1, LYVE1, MKI67	Chen, R. et al. 2024; Suku, M., Forrester, L., Biggs, M. & Monaghan, M. G. 2022
NK_cells	These cells were identified using KLRD1, NKG7, and GNLY. The mapping of the cells in the MERFISH dataset doesn't support this annotation, likely due to the absence of natural killer cells in the dataset.	69	15	aCM-LA: 66.67%; EPDC: 6.67%; Neuronal: 6.67%; VEC: 6.67%; WBC: 6.67%; aFibro: 6.67%	KLRD1, NKG7, GNLY	Yang, C. et al. 2019
T_cells_1	These cells were identified using LEF1, TCF7, and IL7R. Fewer than 20 fetal heart cells for MERFISH mapping.	1	N/A	N/A	LEF1, TCF7, IL7R	Szabo, P. A. et al. 2019
T_cells_2	These cells were identified using LEF1, TCF7, and IL7R. Fewer than 20 fetal heart cells for MERFISH mapping.	0	N/A	N/A	LEF1, TCF7, IL7R	Szabo, P. A. et al. 2019
T_cells_3	These cells were identified using LEF1, TCF7, and IL7R. The mapping of the cells in the MERFISH dataset doesn't support this annotation, likely due to the absence of T cells in the dataset.	59	21	aCM-LA: 57.14%; BEC: 9.52%	LEF1, TCF7, IL7R	Szabo, P. A. et al. 2019
T_cells_4	These cells were identified using LEF1, TCF7, and IL7R. The mapping of the cells in the MERFISH dataset doesn't support this annotation, likely due to the absence of T cells in the dataset.	57	18	aCM-LA: 50%; ncCM-AVC-like: 16.67%; aCM-RA: 16.67%; ncCM-IFT-like: 5.56%; WBC: 5.56%; aFibro: 5.56%	LEF1, TCF7, IL7R	Szabo, P. A. et al. 2019
T_cells_cell_cycling_1	These cells were identified using LEF1, TCF7, and IL7R, and the cell cycling marker gene MKI67. Fewer than 20 fetal heart cells for MERFISH mapping.	0	N/A	N/A	LEF1, TCF7, IL7R, MKI67	Szabo, P. A. et al. 2019
T_cells_cell_cycling_2	These cells were identified using LEF1, TCF7, and IL7R, and the cell cycling marker gene MKI67. Fewer than 20 fetal heart cells for MERFISH mapping.	0	N/A	N/A	LEF1, TCF7, IL7R, MKI67	Szabo, P. A. et al. 2019
Macrophages_3	The cells express the macrophage cell markers F13A1 and LYVE1. These cells are likely to be cardiac resident macrophages due to their expression of TIMD4. Most of the mapped MERFISH cells are white blood cells, consistent with the annotation based on gene expression.	98	13	WBC: 84.62%; LEC: 7.69%; vFibro: 7.69%	LEF1, TCF7, TIMD4	Chen, R. et al. 2024; Suku, M., Forrester, L., Biggs, M. & Monaghan, M. G. 2022
Neural_crest_cells	The cells express the neural crest markers TFAP2A and SOX10. The mapped MERFISH cells are neuronal cells, the cell type with the closest gene expression pattern to neural crest cells. Spatially, these cells are seen roughly where the outflow tract is, which is consistent with the expected location of the neural crest cells.	125	196	Neuronal: 53.12%; VIC: 9.38%; aCM-LA: 8.85%; BEC: 5.73%; aFibro: 5.21%; vCM-RV-AV: 5.21%	TFAP2A, SOX10	Simoes-Costa, M. & Bronner, M. E. 2015	Fig. S9
Pericytes_1	Elevated expression of PDGFRB and ABCC9 were used to identify pericytes. Cells from this cluster exhibited elevated levels of TCF21, suggesting it might represent early pericytes. Fewer than 20 fetal heart cells for MERFISH mapping.	10	10	Pericyte: 40%; VIC: 20%; vFibro: 20%; EPDC: 10%; BEC: 10%	PDGFRB, ABCC9	Ameen, M. et al. 2022
Pericytes_2	Elevated expression of PDGFRB and ABCC9 were used to identify pericytes. Most of the mapped MERFISH cells are pericytes, consistent with the annotation based on gene expression.	236	1045	Pericyte: 68.04%; BEC: 13.49%; VSMC: 8.8%; vEndocardial: 5.57%	PDGFRB, ABCC9	Ameen, M. et al. 2022
Pericytes_3	Elevated expression of PDGFRB and ABCC9 were used to identify pericytes. Cells from this cluster have the highest expression of NOTCH3, a gene known to be expressed at the site of arterialization, and higher expression of the smooth muscle cell markers ACTA2 and MYH11, as well as the early smooth muscle marker TAGLN, suggesting the cells may represent the transition from pericytes to smooth muscl…	94	127	VSMC: 45.24%; Pericyte: 38.89%; BEC: 7.94%	PDGFRB, ABCC9, NOTCH3	Ameen, M. et al. 2022; Volz, K. S. et al. 2015
Pericytes_cell_cycling	Elevated expression of PDGFRB and ABCC9 were used to identify pericytes, as well as the cell cycling marker gene MKI67. Most of the mapped MERFISH are pericytes, consistent with the anntation based on gene expression.	40	33	Pericyte: 81.82%; BEC: 18.18%	PDGFRB, ABCC9, MKI67	Ameen, M. et al. 2022
PF_2	The cells were annotated based on their elevated expression of SCN5A, GJA5, ETV1 and PCP4. No corresponding cells were found in the MERFISH dataset.	58	N/A	N/A	SCN5A, GJA5, ETV1, PCP4	Oh, Y. et al. 2024
PF_1	The cells were annotated based on their elevated expression of SCN5A, GJA5, ETV1 and PCP4. Only one corresponding cell was found in the MERFISH dataset, and it was annotated as His-Purkinje.	67	1	vCM-His-Purkinje: 100%	SCN5A, GJA5, ETV1, PCP4	Oh, Y. et al. 2024
PF_cell_cycling	The cells were annotated based on their elevated expression of SCN5A, GJA5, ETV1 and PCP4, as well as the cell cycling marker gene MKI67. Fewer than 20 cells for MERFISH mapping.	2	N/A	N/A	SCN5A, GJA5, ETV1, PCP4, MKI67	Oh, Y. et al. 2024
Transitional_PF_1	The cells express the Purkinje fiber markers SCN5A, GJA5, and ETV1 and the cardiomyocyte marker TNNT2, along with the venticular marker MYL2. No corresponding cells were found in the MERFISH dataset.	20	N/A	N/A	SCN5A, GJA5, ETV1, TNNT2, MYL2	Oh, Y. et al. 2024; Ameen, M. et al. 2022
Transitional_PF_2	The cells express the Purkinje fiber markers SCN5A, GJA5, and ETV1 and the cardiomyocyte marker TNNT2, along with the venticular marker MYL2. No corresponding cells were found in the MERFISH dataset. For clarity, Transitional_PF_1 and Transitional_PF_2 were consolidated in Supplementary Figure *.	0	N/A	N/A	SCN5A, GJA5, ETV1, TNNT2, MYL2	Oh, Y. et al. 2024; Ameen, M. et al. 2022
SAN_cell_cycling	The cells were annotated based on their elevated expression of SHOX2, ISL1 and TBX18, and the cell cycling marker gene MKI67. Fewer than 20 fetal heart cells for MERFISH mapping,	2	1	aFibro: 100%	SHOX2, ISL1, TBX18, MKI67	Oh, Y. et al. 2024
SAN	The cells were annotated based on their elevated expression of SHOX2, ISL1 and TBX18. The vast majority of the mapped MERFISH cells are inflow tract/pacemaker ("ncCM-IFT-like") cardiomyocytes, consistent with the annotation based on gene expression.	23	182	ncCM-IFT-like: 82.02%; aCM-LA: 16.85%	SHOX2, ISL1, TBX18	Oh, Y. et al. 2024	Fig. S9	yes
Transitional_SAN	The cells express the sinoatrial node (SAN) markers SHOX1, ISL1, and TBX18 and the cardiomyocyte marker TNNT2, along with the atrial markers SCN5A, GJA5, and MYH6. The majority of the mapped MERFISH cells are inflow tract/pacemaker cardiomyocytes, with the remaining cells being atrial fibroblasts and atrial cardiomyocytes. This composition is consistent with the annotation of these cells as ones …	26	17	ncCM-IFT-like: 70.59%; aFibro: 17.65%; aCM-LA: 5.88%; aCM-RA: 5.88%	SHOX2, ISL1, TBX18, TNNT2, SCN5A, GJA5, MYH6	Oh, Y. et al. 2024; Ameen, M. et al. 2022
SMC_1	The cells express the SMC markers ACTA2, MYH11, and TAGLN. Fewer than 20 fetal heart cells for MERFISH mapping.	11	3	aFibro: 66.67%; VEC: 33.33%	ACTA2, MYH11, TAGLN	Ameen, M. et al. 2022
SMC_2	The cells express the SMC markers ACTA2, MYH11, and TAGLN. In the MERFISH dataset, the corresponding cells are predominantly vascular smooth muscle cells that are spatially concentrated around the ascending aorta.	578	491	VSMC: 69.77%; aFibro: 9.09%; VIC: 6.77%	ACTA2, MYH11, TAGLN	Ameen, M. et al. 2022	Fig. S9
SMC_3	The cells express the SMC markers ACTA2, MYH11, and TAGLN. Fewer than 20 fetal heart cells for MERFISH mapping.	13	N/A	N/A	ACTA2, MYH11, TAGLN	Ameen, M. et al. 2022
SMC_cell_cycling	The cells express the SMC markers ACTA2, MYH11, and TAGLN, along with the cell cycling marker gene MKI67. In the MERFISH dataset, the corresponding cells are predominantly vascular smooth muscle cells that are spatially concentrated around the ascending aorta.	53	18	VSMC: 77.78%; BEC: 11.11%; Neuronal: 5.56%; vCM-Proliferating: 5.56%	ACTA2, MYH11, TAGLN, MKI67	Ameen, M. et al. 2022
Parasympathetic_neurons	The cells express the parasympathetic neuron markers ASCL1 and SLC5A7. The corresponding cells in the MERFISH dataset are neuronal cells, consistent with the annoation based on gene expression.	105	38	Neuronal: 65.79%; aCM-LA: 15.79%; VIC: 7.89%; vFibro: 5.26%	ASCL1, SLC5A7	Dyachuk, V. et al. 2014; Takayama, Y. et al. 2020
Sympathetic_neurons	The cells express the sympathetic neuron markers TH, DDC, DHB, and PHOX2B. Fewer than 20 fetal heart cells for MERFISH mapping.	N/A	N/A	N/A	TH, DDC, DHB, PHOX2B	Takayama, Y. et al. 2020; Pattyn, A., Morin, X., Cremer, H., Goridis, C. & Brunet, J. F. 1999
AV_valve_CM	The cells expressing the AV valve markers CRABP2, CNN1, and BMP2. Fewer than 20 fetal heart cells for MERFISH mapping.	8	6	vCM-RV-AV: 100%	CRABP2, CNN1, BMP2	Farah, E. N. et al. 2024		yes
VCM_cell_cycling	The cells express the VCM markers MYL7, MYH7 and MYL2, and the cell cycling marker gene MKI67. The mapped MERFISH cells are proliferating ventricular cardiomyocytes, consistent with the annotation based on gene expression.	3209	9034	vCM-Proliferating: 43.59%; vCM-LV-AV: 10.14%; vFibro: 8.63%; vCM-LV-Trabecular: 7.74%; BEC: 7.13%; vCM-RV-AV: 5.93%	MYL7, MYH7, MYL2, MKI67	Farah, E. N. et al. 2024		yes
VCM_left_compact_1	The cells express the VCM markers MYL7, MYH7 and MYL2. They also show relatively higher expression of the left ventricle marker SLC13A3, and the compact ventricular cardiomyocyte markers HEY2 and RABGAP1L. Most of the mapped MERFISH cells are compact left ventricular cardiomyocytes, consistent with the annotation based on gene expression.	2043	9	vCM-LV-Compact: 66.67%; vCM-Proliferating: 11.11%; vCM-LV-Trabecular: 11.11%; vFibro: 11.11%	MYL7, MYH7, MYL2, HEY2, RABGAP1L, SLC1A3	Farah, E. N. et al. 2024		yes
VCM_left_compact_2	The cells express the VCM markers MYL7, MYH7 and MYL2. They also show relatively higher expression of the left ventricle marker SLC13A3, and the compact ventricular cardiomyocyte markers HEY2 and RABGAP1L. No corresponding cells were found in the MERFISH dataset.	285	N/A	N/A	MYL7, MYH7, MYL2, HEY2, RABGAP1L, SLC1A3	Farah, E. N. et al. 2024		yes
VCM_left_compact_3	The cells express the VCM markers MYL7, MYH7 and MYL2. They also show relatively higher expression of the left ventricle marker SLC13A3, and the compact ventricular cardiomyocyte markers HEY2 and RABGAP1L. No corresponding cells were found in the MERFISH dataset.	34	N/A	N/A	MYL7, MYH7, MYL2, HEY2, RABGAP1L, SLC1A3	Farah, E. N. et al. 2024		yes
VCM_hybrid_3	The cells express the VCM markers MYL7, MYH7 and MYL2. They also show relatively higher expression of the left ventricle marker SLC13A3, the compact ventricular cardiomyocyte markers HEY2 and RABGAP1L, and the trabecular ventricular cardiomyocyte markers IRX3 and NPPA ("hybrid"). The corresponding cells in the MERFISH dataset are mostly a mixture of compact and trabecular left ventricular cardiom…	2444	14016	vCM-LV-Compact: 36.28%; vCM-LV-Trabecular: 20.37%; vCM-RV-Compact: 9.18%; vCM-LV-AV: 8.48%; vCM-His-Purkinje: 7.06%; vCM-Proliferating: 5.75%; vCM-RV-AV: 5.43%	MYL7, MYH7, MYL2, HEY2, RABGAP1L, SLC1A3, IRX3, NPPA	Farah, E. N. et al. 2024		yes
VCM_hybrid_1	The cells express the VCM markers MYL7, MYH7 and MYL2. They also show relatively higher expression of the left ventricle marker SLC13A3, and the trabecular ventricular cardiomyocyte markers IRX3 and NPPA. Most of the mapped MERFISH cells are compact left venticular cardiomyocytes.	4865	5865	vCM-LV-Compact: 40.59%; vCM-RV-Compact: 22.68%; vCM-RV-Trabecular: 13.51%; vFibro: 7.4%; vCM-LV-Trabecular: 6.76%	MYL7, MYH7, MYL2, SLC1A3, IRX3, NPPA	Farah, E. N. et al. 2024		yes
VCM_hybrid_2	The cells express the VCM markers MYL7, MYH7 and MYL2. They also show relatively higher expression of the left ventricle marker SLC13A3, and the trabecular ventricular cardiomyocyte markers IRX3 and NPPA. The corresponding cells in the MERFISH dataset are a mixture of trabecular and compact left ventricular cells.	855	6347	vCM-LV-Trabecular: 18.51%; vCM-LV-Compact: 15.86%; vCM-RV-Compact: 13.36%; vCM-RV-Trabecular: 12.62%; vFibro: 9.01%; vCM-His-Purkinje: 6.61%	MYL7, MYH7, MYL2, SLC1A3, IRX3, NPPA	Farah, E. N. et al. 2024	Fig. S9	yes
VCM_left_trabecular	The cells express the VCM markers MYL7, MYH7 and MYL2. They also show relatively higher expression of the left ventricle marker SLC13A3, and the trabecular ventricular cardiomyocyte markers IRX3 and NPPA. Very few corresponding cells are found in the MERFISH dataset.	102	10	BEC: 90%; vCM-LV-Trabecular: 10%	MYL7, MYH7, MYL2, SLC1A3, IRX3, NPPA	Farah, E. N. et al. 2024		yes
VCM_right_compact	The cells express the VCM markers MYL7, MYH7 and MYL2. They also show relatively higher expression of the right ventricle marker PRRX1, and the compact ventricular cardiomyocyte markers HEY2 and RABGAP1L. Very few corresponding cells are found in the MERFISH dataset.	2227	8	vCM-LV-Compact: 62.5%; vCM-RV-Compact: 37.5%	MYL7, MYH7, MYL2, PRRX1, HEY2, RABGAP1L	Farah, E. N. et al. 2024		yes
VCM_right_trabecular	The cells express the VCM markers MYL7, MYH7 and MYL2. They also show relatively higher expression of the right ventricle marker PRRX1, and the trabacular ventricular cardiomyocyte markers IRX3 and NPPA. Very few corresponding cells are found in the MERFISH dataset.	243	28	vCM-LV-AV: 85.71%; vCM-His-Purkinje: 10.71%	MYL7, MYH7, MYL2, PRRX1, IRX3, NPPA	Farah, E. N. et al. 2024		yes
Transitional_VCM_to_conduction	The cells express the VCM markers MYL7, MYH7 and MYL2. Very few corresponding cells are found in the MERFISH dataset.	1500	6	vCM-LV-Trabecular: 50%; aCM-LA: 16.67%; vEndocardial: 16.67%; vFibro: 16.67%	MYL7, MYH7, MYL2	Ameen, M. et al. 2022
VIC_1	HAPLN1, VIM, and ACTA2 were used to distinguish valvular interstitial cells (VICs) from other fibroblast and fibroblast-like cells. VIC_1-3, particularly VIC_1, highly express APCDD1, LEF1, TMEM132C, and ADAMTS19, the markers for VICs localized to the free segments of the valves. The corresponding cells in the MERFISH dataset are valvular interstitial cells located in the tricuspid and mitral val…	85	506	VIC: 100%	HAPLN1, VIM, ACTA2, APCDD1, LEF1, TMEM132C, ADAMTS19	Lazar, E. et al. 2024	Fig. 2	yes
VIC_2	HAPLN1, VIM, and ACTA2 were used to distinguish valvular interstitial cells (VICs) from other fibroblast and fibroblast-like cells. VIC_1-3, particularly VIC_1, highly express APCDD1, LEF1, TMEM132C, and ADAMTS19, the markers for VICs localized to the free segments of the valves. The corresponding cells in the MERFISH dataset are valvular interstitial cells located in the tricuspid and mitral val…	42	103	VIC: 88.24%; aFibro: 8.82%	HAPLN1, VIM, ACTA2, APCDD1, LEF1, TMEM132C, ADAMTS19	Lazar, E. et al. 2024	Fig. 2	yes
VIC_3	HAPLN1, VIM, and ACTA2 were used to distinguish valvular interstitial cells (VICs) from other fibroblast and fibroblast-like cells. VIC_1-3, particularly VIC_1, highly express APCDD1, LEF1, TMEM132C, and ADAMTS19, the markers for VICs localized to the free segments of the valves. The corresponding cells in the MERFISH dataset are valvular interstitial cells located in the tricuspid and mitral val…	51	178	VIC: 97.16%	HAPLN1, VIM, ACTA2, APCDD1, LEF1, TMEM132C, ADAMTS19	Lazar, E. et al. 2024	Fig. 2	yes
VIC_4	These cells express the VIC markers HAPLN1, VIM and ACTA2, along with PENK, a marker for mesenchymal neural crest derivatives. Cells expressing PENK were found to be located in and around the developing semilunar and atrioventricular valves. The corresponding cells in the MERFISH dataset are valvular interstitial cells located in the aortic valves.	111	1739	VIC: 100%	HAPLN1, VIM, ACTA2, PENK	Lazar, E. et al. 2024	Fig. 2	yes
VIC_5	These cells express the VIC markers HAPLN1, VIM and ACTA2, along with FGF14, HDAC9, PLCXD3. These cells were primarily observed around the semilunar valves.	1	N/A	N/A	HAPLN1, VIM, ACTA2, FGF14, HDAC9, PLCXD3	Lazar, E. et al. 2024		yes
