## Supplementary Table S6 for "Interpreting variants associated with congenital heart disease with a regulatory map of the human fetal heart"

CellType	NMFGroup
ACM_left_highTNNI_1	ACM
ACM_left_highTNNI_2	ACM
ACM_left_hybrid	ACM
ACM_left_lowTNNI	ACM
ACM_right_highTNNI_1	ACM
ACM_right_highTNNI_2	ACM
ACM_right_lowTNNI_1	ACM
ACM_right_lowTNNI_2	ACM
ACM_right_lowTNNI_3	ACM
ACM_cell_cycling	ACM
VCM_hybrid_1	VCM
VCM_hybrid_2	VCM
VCM_left_trabecular	VCM
VCM_hybrid_3	VCM
VCM_left_compact_1	VCM
VCM_left_compact_2	VCM
VCM_left_compact_3	VCM
VCM_right_trabecular	VCM
VCM_right_compact	VCM
AV_valve_CM	VCM
VCM_cell_cycling	VCM
SAN	CoreConductionCells
AVN	CoreConductionCells
His_bundle	CoreConductionCells
Transitional_PF_2	CoreConductionCells
PF_2	CoreConductionCells
PF_1	CoreConductionCells
Transitional_SAN	TzConductionCells
Transitional_AVN	TzConductionCells
Transitional_His_bundle	TzConductionCells
Transitional_PF_1	TzConductionCells
Transitional_VCM_to_conduction	TzConductionCells
SAN_cell_cycling	TzConductionCells
PF_cell_cycling	TzConductionCells
Endocardial_cells_1	Endocardial_endothelial
Endocardial_cells_2	Endocardial_endothelial
Endocardial_cells_3	Endocardial_endothelial
Endocardial_cells_4	Endocardial_endothelial
Atrial_septal_endocardial_cells	Endocardial_endothelial
IF_valvular_endocardial_cells	Endocardial_endothelial
Endocardial_to_endothelial_transition	Endocardial_endothelial
OF_valvular_endocardial_cells	Endocardial_endothelial
Aortic_endothelial_cells_1	Endocardial_endothelial
Endocardial_cell_cycling	Endocardial_endothelial
Capillary_endothelial_cells_2	Endocardial_endothelial
Capillary_endothelial_cells_1	Endocardial_endothelial
Endothelial_cell_cycling_1	Endocardial_endothelial
Mature_arterial_endothelial_cells	Endocardial_endothelial
Pre_arterial_endothelial_cells_2	Endocardial_endothelial
Lymphatic_endothelial_cells	Lymphatic_EC
Pre_arterial_endothelial_cells_1	Endocardial_endothelial
Venous_endothelial_cells	Endocardial_endothelial
Endothelial_cell_cycling_2	Endocardial_endothelial
Aortic_endothelial_cells_2	Endocardial_endothelial
Pulmonary_endothelial_cells	Endocardial_endothelial
Lymphatic_endothelial_cell_cycling	Lymphatic_EC
Cardiac_fibroblast_progenitors	FB
Mature_ventricular_fibroblasts	FB
Atrial_fibroblasts	FB
Fibroblast_like_1	FB
Fibroblast_like_2	FB
Fibroblast_like_3	FB
OFT_1	FB
OFT_2	FB
OFT_3	FB
VIC_1	FB
VIC_2	FB
VIC_3	FB
VIC_4	FB
VIC_5	FB
Fibroblasts_cell_cycling	FB
Pericytes_1	MuralCells
Pericytes_2	MuralCells
Pericytes_3	MuralCells
SMC_1	MuralCells
SMC_2	MuralCells
SMC_3	MuralCells
Pericytes_cell_cycling	MuralCells
SMC_cell_cycling	MuralCells
Epicardial_mesothelial_ITLN1	Epicardial
Epicardial_mesothelial_PRG4	Epicardial
Epicardial_derived_mesenchymal	Epicardial
Epicardial_migratory	Epicardial
Epicardial_migratory_TWIST1	Epicardial
Epicardial_cell_cycling	Epicardial
Neural_crest_cells	NC
Sympathetic_neurons	NC
Parasympathetic_neurons	NC
T_cells_1	ImmuneCells
T_cells_2	ImmuneCells
T_cells_3	ImmuneCells
T_cells_4	ImmuneCells
NK_cells	ImmuneCells
B_cells	ImmuneCells
T_cells_cell_cycling_2	ImmuneCells
T_cells_cell_cycling_1	ImmuneCells
Macrophages_1	ImmuneCells
Macrophages_2	ImmuneCells
Macrophages_3	ImmuneCells
Macrophages_cell_cycling	ImmuneCells
Mast_cells	ImmuneCells
