## Supplementary Table S11 for "Interpreting variants associated with congenital heart disease with a regulatory map of the human fetal heart"

Gene	Trait	Category
ABL1	Atrial_septal_defect	CHD
ACTC1	Atrial_septal_defect	CHD
ACVR1	Atrial_septal_defect	CHD
ACVR2B	Atrial_septal_defect	CHD
ANKRD11	Atrial_septal_defect	CHD
ARID1A	Atrial_septal_defect	CHD
ARID1B	Atrial_septal_defect	CHD
B3GAT3	Atrial_septal_defect	CHD
BCOR	Atrial_septal_defect	CHD
BMPR2	Atrial_septal_defect	CHD
BRAF	Atrial_septal_defect	CHD
CDK13	Atrial_septal_defect	CHD
CHD4	Atrial_septal_defect	CHD
CHD7	Atrial_septal_defect	CHD
CHST14	Atrial_septal_defect	CHD
CITED2	Atrial_septal_defect	CHD
CREBBP	Atrial_septal_defect	CHD
DNAH11	Atrial_septal_defect	CHD
DNAH5	Atrial_septal_defect	CHD
EFTUD2	Atrial_septal_defect	CHD
ELN	Atrial_septal_defect	CHD
EVC	Atrial_septal_defect	CHD
EVC2	Atrial_septal_defect	CHD
FGFR2	Atrial_septal_defect	CHD
FLNA	Atrial_septal_defect	CHD
FOXC1	Atrial_septal_defect	CHD
FOXP1	Atrial_septal_defect	CHD
GATA4	Atrial_septal_defect	CHD
GATA5	Atrial_septal_defect	CHD
GATA6	Atrial_septal_defect	CHD
GLI3	Atrial_septal_defect	CHD
GPC3	Atrial_septal_defect	CHD
HAAO	Atrial_septal_defect	CHD
HDAC8	Atrial_septal_defect	CHD
HNRNPK	Atrial_septal_defect	CHD
HRAS	Atrial_septal_defect	CHD
KANSL1	Atrial_septal_defect	CHD
KAT6A	Atrial_septal_defect	CHD
KAT6B	Atrial_septal_defect	CHD
KDM2B	Atrial_septal_defect	CHD
KDM6A	Atrial_septal_defect	CHD
KMT2A	Atrial_septal_defect	CHD
KMT2D	Atrial_septal_defect	CHD
KRAS	Atrial_septal_defect	CHD
KYNU	Atrial_septal_defect	CHD
LZTR1	Atrial_septal_defect	CHD
MAP2K1	Atrial_septal_defect	CHD
MAP2K2	Atrial_septal_defect	CHD
MED12	Atrial_septal_defect	CHD
MEIS2	Atrial_septal_defect	CHD
MYBPC3	Atrial_septal_defect	CHD
MYH6	Atrial_septal_defect	CHD
MYH7	Atrial_septal_defect	CHD
NF1	Atrial_septal_defect	CHD
NIPBL	Atrial_septal_defect	CHD
NKX2-5	Atrial_septal_defect	CHD
NODAL	Atrial_septal_defect	CHD
NONO	Atrial_septal_defect	CHD
NOTCH2	Atrial_septal_defect	CHD
NPHP3	Atrial_septal_defect	CHD
NR2F2	Atrial_septal_defect	CHD
NSD1	Atrial_septal_defect	CHD
PBX1	Atrial_septal_defect	CHD
PIGV	Atrial_septal_defect	CHD
PITX2	Atrial_septal_defect	CHD
PTPN11	Atrial_septal_defect	CHD
RAB23	Atrial_septal_defect	CHD
RAF1	Atrial_septal_defect	CHD
RERE	Atrial_septal_defect	CHD
RIT1	Atrial_septal_defect	CHD
SALL1	Atrial_septal_defect	CHD
SETD5	Atrial_septal_defect	CHD
SHOC2	Atrial_septal_defect	CHD
SMAD2	Atrial_septal_defect	CHD
SMAD4	Atrial_septal_defect	CHD
SMARCA4	Atrial_septal_defect	CHD
SMARCB1	Atrial_septal_defect	CHD
SMARCE1	Atrial_septal_defect	CHD
SMC1A	Atrial_septal_defect	CHD
SMC3	Atrial_septal_defect	CHD
SON	Atrial_septal_defect	CHD
SOS1	Atrial_septal_defect	CHD
STRA6	Atrial_septal_defect	CHD
TAB2	Atrial_septal_defect	CHD
TBX20	Atrial_septal_defect	CHD
TBX5	Atrial_septal_defect	CHD
TGFBR1	Atrial_septal_defect	CHD
TGFBR2	Atrial_septal_defect	CHD
THOC6	Atrial_septal_defect	CHD
TLL1	Atrial_septal_defect	CHD
TRAF7	Atrial_septal_defect	CHD
TXNL4A	Atrial_septal_defect	CHD
UBR1	Atrial_septal_defect	CHD
WASHC5	Atrial_septal_defect	CHD
ZEB2	Atrial_septal_defect	CHD
ZIC3	Atrial_septal_defect	CHD
ABL1	Ventricular_septal_defect	CHD
ACTC1	Ventricular_septal_defect	CHD
ACVR2B	Ventricular_septal_defect	CHD
ADAMTS10	Ventricular_septal_defect	CHD
ANKRD11	Ventricular_septal_defect	CHD
ARID1A	Ventricular_septal_defect	CHD
CDK13	Ventricular_septal_defect	CHD
CHD4	Ventricular_septal_defect	CHD
CITED2	Ventricular_septal_defect	CHD
DLL4	Ventricular_septal_defect	CHD
DNAH5	Ventricular_septal_defect	CHD
ESCO2	Ventricular_septal_defect	CHD
EVC	Ventricular_septal_defect	CHD
EVC2	Ventricular_septal_defect	CHD
GATA4	Ventricular_septal_defect	CHD
GDF1	Ventricular_septal_defect	CHD
GJA1	Ventricular_septal_defect	CHD
GLI3	Ventricular_septal_defect	CHD
HAND1	Ventricular_septal_defect	CHD
HAND2	Ventricular_septal_defect	CHD
HDAC8	Ventricular_septal_defect	CHD
JAG1	Ventricular_septal_defect	CHD
KDM2B	Ventricular_septal_defect	CHD
KDM6A	Ventricular_septal_defect	CHD
KRAS	Ventricular_septal_defect	CHD
MEIS2	Ventricular_septal_defect	CHD
MESP1	Ventricular_septal_defect	CHD
NF1	Ventricular_septal_defect	CHD
NIPBL	Ventricular_septal_defect	CHD
NKX2-5	Ventricular_septal_defect	CHD
NKX2-6	Ventricular_septal_defect	CHD
PIGL	Ventricular_septal_defect	CHD
PITX2	Ventricular_septal_defect	CHD
PKD1L1	Ventricular_septal_defect	CHD
SALL1	Ventricular_septal_defect	CHD
SHOC2	Ventricular_septal_defect	CHD
SMARCB1	Ventricular_septal_defect	CHD
SMC1A	Ventricular_septal_defect	CHD
SOS1	Ventricular_septal_defect	CHD
TBX1	Ventricular_septal_defect	CHD
TBX5	Ventricular_septal_defect	CHD
TMEM260	Ventricular_septal_defect	CHD
ACVR2B	Valve_defects	CHD
ADAMTS10	Valve_defects	CHD
ANKRD11	Valve_defects	CHD
ARID1A	Valve_defects	CHD
B3GAT3	Valve_defects	CHD
BCOR	Valve_defects	CHD
BRAF	Valve_defects	CHD
CDK13	Valve_defects	CHD
CREBBP	Valve_defects	CHD
DLL4	Valve_defects	CHD
DNAH11	Valve_defects	CHD
EHMT1	Valve_defects	CHD
ELN	Valve_defects	CHD
ESCO2	Valve_defects	CHD
EVC	Valve_defects	CHD
EVC2	Valve_defects	CHD
FBN1	Valve_defects	CHD
FGFR2	Valve_defects	CHD
FOXP1	Valve_defects	CHD
GATA4	Valve_defects	CHD
GATA5	Valve_defects	CHD
GATA6	Valve_defects	CHD
GDF1	Valve_defects	CHD
GJA1	Valve_defects	CHD
GLI3	Valve_defects	CHD
GPC3	Valve_defects	CHD
HAAO	Valve_defects	CHD
HAND2	Valve_defects	CHD
HNRNPK	Valve_defects	CHD
HRAS	Valve_defects	CHD
INVS	Valve_defects	CHD
JAG1	Valve_defects	CHD
KANSL1	Valve_defects	CHD
KDM6A	Valve_defects	CHD
KMT2D	Valve_defects	CHD
KRAS	Valve_defects	CHD
KYNU	Valve_defects	CHD
LTBP2	Valve_defects	CHD
LZTR1	Valve_defects	CHD
MAP2K1	Valve_defects	CHD
MAP2K2	Valve_defects	CHD
MAP3K7	Valve_defects	CHD
MED12	Valve_defects	CHD
MEIS2	Valve_defects	CHD
MYH6	Valve_defects	CHD
MYH7	Valve_defects	CHD
NF1	Valve_defects	CHD
NKX2-5	Valve_defects	CHD
NODAL	Valve_defects	CHD
NONO	Valve_defects	CHD
NOTCH1	Valve_defects	CHD
NOTCH2	Valve_defects	CHD
NPHP3	Valve_defects	CHD
NRAS	Valve_defects	CHD
NSD1	Valve_defects	CHD
NUP188	Valve_defects	CHD
PBX1	Valve_defects	CHD
PIGL	Valve_defects	CHD
PKD1L1	Valve_defects	CHD
PRKD1	Valve_defects	CHD
PTPN11	Valve_defects	CHD
RAF1	Valve_defects	CHD
RIT1	Valve_defects	CHD
SALL1	Valve_defects	CHD
SETD5	Valve_defects	CHD
SHOC2	Valve_defects	CHD
SMAD2	Valve_defects	CHD
SMAD3	Valve_defects	CHD
SMAD4	Valve_defects	CHD
SMAD6	Valve_defects	CHD
SMARCA4	Valve_defects	CHD
SMARCB1	Valve_defects	CHD
SMARCE1	Valve_defects	CHD
SMC1A	Valve_defects	CHD
SMC3	Valve_defects	CHD
SMG9	Valve_defects	CHD
SOS1	Valve_defects	CHD
TAB2	Valve_defects	CHD
TGFBR2	Valve_defects	CHD
TMEM260	Valve_defects	CHD
TRAF7	Valve_defects	CHD
ZEB2	Valve_defects	CHD
ZIC3	Valve_defects	CHD
ARID1A	Malformation_of_the_outflow_tract	CHD
CFC1	Malformation_of_the_outflow_tract	CHD
CHD4	Malformation_of_the_outflow_tract	CHD
CHST14	Malformation_of_the_outflow_tract	CHD
CREBBP	Malformation_of_the_outflow_tract	CHD
FGFR2	Malformation_of_the_outflow_tract	CHD
FLNA	Malformation_of_the_outflow_tract	CHD
KMT2D	Malformation_of_the_outflow_tract	CHD
KYNU	Malformation_of_the_outflow_tract	CHD
MEIS2	Malformation_of_the_outflow_tract	CHD
NF1	Malformation_of_the_outflow_tract	CHD
NKX2-5	Malformation_of_the_outflow_tract	CHD
NODAL	Malformation_of_the_outflow_tract	CHD
NOTCH1	Malformation_of_the_outflow_tract	CHD
SMAD4	Malformation_of_the_outflow_tract	CHD
SMAD6	Malformation_of_the_outflow_tract	CHD
STRA6	Malformation_of_the_outflow_tract	CHD
TBX1	Malformation_of_the_outflow_tract	CHD
TBX20	Malformation_of_the_outflow_tract	CHD
TMEM260	Malformation_of_the_outflow_tract	CHD
ZEB2	Malformation_of_the_outflow_tract	CHD
ACVR1	Atrioventricular_septal_defect	CHD
ACVR1	Malformation_of_the_outflow_tract	CHD
ACVR2B	Atrioventricular_septal_defect	CHD
ACVR2B	Malformation_of_the_outflow_tract	CHD
ANKRD11	Atrioventricular_septal_defect	CHD
ARID1B	Atrioventricular_septal_defect	CHD
BCOR	Malformation_of_the_outflow_tract	CHD
BMPR2	Atrioventricular_septal_defect	CHD
BMPR2	Malformation_of_the_outflow_tract	CHD
CFC1	Atrioventricular_septal_defect	CHD
CRELD1	Atrioventricular_septal_defect	CHD
DLL4	Malformation_of_the_outflow_tract	CHD
DNAH11	Atrioventricular_septal_defect	CHD
DNAH11	Malformation_of_the_outflow_tract	CHD
DNAH11	Single_ventricle_disease	CHD
DNAH5	Atrioventricular_septal_defect	CHD
EVC	Atrioventricular_septal_defect	CHD
EVC	Malformation_of_the_outflow_tract	CHD
EVC2	Atrioventricular_septal_defect	CHD
EVC2	Malformation_of_the_outflow_tract	CHD
FGFR2	Single_ventricle_disease	CHD
FLNA	Atrioventricular_septal_defect	CHD
FLNA	Single_ventricle_disease	CHD
FLT4	Malformation_of_the_outflow_tract	CHD
FOXC1	Malformation_of_the_outflow_tract	CHD
FOXC2	Malformation_of_the_outflow_tract	CHD
FOXH1	Malformation_of_the_outflow_tract	CHD
FOXP1	Atrioventricular_septal_defect	CHD
FOXP1	Single_ventricle_disease	CHD
GATA4	Atrioventricular_septal_defect	CHD
GATA4	Malformation_of_the_outflow_tract	CHD
GATA4	Single_ventricle_disease	CHD
GATA5	Malformation_of_the_outflow_tract	CHD
GATA6	Atrioventricular_septal_defect	CHD
GATA6	Malformation_of_the_outflow_tract	CHD
GDF1	Atrioventricular_septal_defect	CHD
GDF1	Malformation_of_the_outflow_tract	CHD
GJA1	Single_ventricle_disease	CHD
GLI3	Atrioventricular_septal_defect	CHD
GLI3	Malformation_of_the_outflow_tract	CHD
HAAO	Single_ventricle_disease	CHD
HAND1	Single_ventricle_disease	CHD
HAND2	Malformation_of_the_outflow_tract	CHD
HNRNPK	Malformation_of_the_outflow_tract	CHD
JAG1	Malformation_of_the_outflow_tract	CHD
KDM6A	Single_ventricle_disease	CHD
KDR	Malformation_of_the_outflow_tract	CHD
KYNU	Single_ventricle_disease	CHD
LTBP2	Malformation_of_the_outflow_tract	CHD
MED13L	Malformation_of_the_outflow_tract	CHD
MEIS2	Single_ventricle_disease	CHD
MESP1	Malformation_of_the_outflow_tract	CHD
MYH6	Malformation_of_the_outflow_tract	CHD
NKX2-5	Atrioventricular_septal_defect	CHD
NKX2-5	Single_ventricle_disease	CHD
NKX2-6	Malformation_of_the_outflow_tract	CHD
NODAL	Atrioventricular_septal_defect	CHD
NODAL	Single_ventricle_disease	CHD
NOTCH1	Single_ventricle_disease	CHD
NOTCH2	Malformation_of_the_outflow_tract	CHD
NPHP4	Atrioventricular_septal_defect	CHD
NPHP4	Malformation_of_the_outflow_tract	CHD
NR2F2	Atrioventricular_septal_defect	CHD
PBX1	Malformation_of_the_outflow_tract	CHD
PIGL	Malformation_of_the_outflow_tract	CHD
PITX2	Malformation_of_the_outflow_tract	CHD
PKD1L1	Malformation_of_the_outflow_tract	CHD
PKD1L1	Single_ventricle_disease	CHD
PRKACB	Atrioventricular_septal_defect	CHD
PRKD1	Atrioventricular_septal_defect	CHD
PRKD1	Malformation_of_the_outflow_tract	CHD
RAB23	Malformation_of_the_outflow_tract	CHD
RAD21	Malformation_of_the_outflow_tract	CHD
RAF1	Malformation_of_the_outflow_tract	CHD
RBFOX2	Single_ventricle_disease	CHD
SALL1	Malformation_of_the_outflow_tract	CHD
SALL4	Malformation_of_the_outflow_tract	CHD
SETD5	Atrioventricular_septal_defect	CHD
SF3B4	Atrioventricular_septal_defect	CHD
SF3B4	Malformation_of_the_outflow_tract	CHD
SMAD2	Atrioventricular_septal_defect	CHD
SMAD2	Malformation_of_the_outflow_tract	CHD
SMAD3	Single_ventricle_disease	CHD
SMARCA4	Single_ventricle_disease	CHD
SMC3	Malformation_of_the_outflow_tract	CHD
STRA6	Single_ventricle_disease	CHD
TAB2	Malformation_of_the_outflow_tract	CHD
TBX20	Single_ventricle_disease	CHD
TBX5	Atrioventricular_septal_defect	CHD
TFAP2B	Malformation_of_the_outflow_tract	CHD
TRAF7	Single_ventricle_disease	CHD
UBR1	Malformation_of_the_outflow_tract	CHD
ZFPM2	Malformation_of_the_outflow_tract	CHD
ZIC3	Atrioventricular_septal_defect	CHD
ZIC3	Malformation_of_the_outflow_tract	CHD
ZIC3	Single_ventricle_disease	CHD
ACTA2	Familial_thoracic_aortic_aneurysm_and_aortic_dissection	CardiovascularDisease
FBN1	Familial_thoracic_aortic_aneurysm_and_aortic_dissection	CardiovascularDisease
FOXE3	Familial_thoracic_aortic_aneurysm_and_aortic_dissection	CardiovascularDisease
LOX	Familial_thoracic_aortic_aneurysm_and_aortic_dissection	CardiovascularDisease
MFAP5	Familial_thoracic_aortic_aneurysm_and_aortic_dissection	CardiovascularDisease
MYH11	Familial_thoracic_aortic_aneurysm_and_aortic_dissection	CardiovascularDisease
MYLK	Familial_thoracic_aortic_aneurysm_and_aortic_dissection	CardiovascularDisease
PRKG1	Familial_thoracic_aortic_aneurysm_and_aortic_dissection	CardiovascularDisease
SMAD3	Familial_thoracic_aortic_aneurysm_and_aortic_dissection	CardiovascularDisease
TGFBR1	Familial_thoracic_aortic_aneurysm_and_aortic_dissection	CardiovascularDisease
TGFBR2	Familial_thoracic_aortic_aneurysm_and_aortic_dissection	CardiovascularDisease
THSD4	Familial_thoracic_aortic_aneurysm_and_aortic_dissection	CardiovascularDisease
ABCC9	DilatedCardiomyopathy	CardiovascularDisease
ACTC1	DilatedCardiomyopathy	CardiovascularDisease
ACTN2	DilatedCardiomyopathy	CardiovascularDisease
ANKRD1	DilatedCardiomyopathy	CardiovascularDisease
BAG3	DilatedCardiomyopathy	CardiovascularDisease
BAG5	DilatedCardiomyopathy	CardiovascularDisease
CAP2	DilatedCardiomyopathy	CardiovascularDisease
CRYAB	DilatedCardiomyopathy	CardiovascularDisease
CSRP3	DilatedCardiomyopathy	CardiovascularDisease
DES	DilatedCardiomyopathy	CardiovascularDisease
DMD	DilatedCardiomyopathy	CardiovascularDisease
DSG2	DilatedCardiomyopathy	CardiovascularDisease
DSP	DilatedCardiomyopathy	CardiovascularDisease
EYA4	DilatedCardiomyopathy	CardiovascularDisease
FKTN	DilatedCardiomyopathy	CardiovascularDisease
FLII	DilatedCardiomyopathy	CardiovascularDisease
GATAD1	DilatedCardiomyopathy	CardiovascularDisease
GET3	DilatedCardiomyopathy	CardiovascularDisease
JPH2	DilatedCardiomyopathy	CardiovascularDisease
LAMA4	DilatedCardiomyopathy	CardiovascularDisease
LDB3	DilatedCardiomyopathy	CardiovascularDisease
LMNA	DilatedCardiomyopathy	CardiovascularDisease
LMOD2	DilatedCardiomyopathy	CardiovascularDisease
MYBPC3	DilatedCardiomyopathy	CardiovascularDisease
MYH6	DilatedCardiomyopathy	CardiovascularDisease
MYH7	DilatedCardiomyopathy	CardiovascularDisease
MYPN	DilatedCardiomyopathy	CardiovascularDisease
NEXN	DilatedCardiomyopathy	CardiovascularDisease
PLN	DilatedCardiomyopathy	CardiovascularDisease
PPCS	DilatedCardiomyopathy	CardiovascularDisease
PSEN1	DilatedCardiomyopathy	CardiovascularDisease
PSEN2	DilatedCardiomyopathy	CardiovascularDisease
RAF1	DilatedCardiomyopathy	CardiovascularDisease
RBM20	DilatedCardiomyopathy	CardiovascularDisease
RNF220	DilatedCardiomyopathy	CardiovascularDisease
RPL3L	DilatedCardiomyopathy	CardiovascularDisease
RRAGD	DilatedCardiomyopathy	CardiovascularDisease
SCN5A	DilatedCardiomyopathy	CardiovascularDisease
SDHA	DilatedCardiomyopathy	CardiovascularDisease
SGCD	DilatedCardiomyopathy	CardiovascularDisease
TAFAZZIN	DilatedCardiomyopathy	CardiovascularDisease
TCAP	DilatedCardiomyopathy	CardiovascularDisease
TMPO	DilatedCardiomyopathy	CardiovascularDisease
TNNC1	DilatedCardiomyopathy	CardiovascularDisease
TNNI3	DilatedCardiomyopathy	CardiovascularDisease
TNNT2	DilatedCardiomyopathy	CardiovascularDisease
TPM1	DilatedCardiomyopathy	CardiovascularDisease
TTN	DilatedCardiomyopathy	CardiovascularDisease
VCL	DilatedCardiomyopathy	CardiovascularDisease
VEZF1	DilatedCardiomyopathy	CardiovascularDisease
ACTC1	HypertrophicCardiomyopathy	CardiovascularDisease
ACTN2	HypertrophicCardiomyopathy	CardiovascularDisease
ALPK3	HypertrophicCardiomyopathy	CardiovascularDisease
CAV3	HypertrophicCardiomyopathy	CardiovascularDisease
COQ9	HypertrophicCardiomyopathy	CardiovascularDisease
CORIN	HypertrophicCardiomyopathy	CardiovascularDisease
CSRP3	HypertrophicCardiomyopathy	CardiovascularDisease
FHOD3	HypertrophicCardiomyopathy	CardiovascularDisease
FLNC	HypertrophicCardiomyopathy	CardiovascularDisease
FNIP1	HypertrophicCardiomyopathy	CardiovascularDisease
JPH2	HypertrophicCardiomyopathy	CardiovascularDisease
KLHL24	HypertrophicCardiomyopathy	CardiovascularDisease
MRPL44	HypertrophicCardiomyopathy	CardiovascularDisease
MTO1	HypertrophicCardiomyopathy	CardiovascularDisease
MYBPC3	HypertrophicCardiomyopathy	CardiovascularDisease
MYH6	HypertrophicCardiomyopathy	CardiovascularDisease
MYH7	HypertrophicCardiomyopathy	CardiovascularDisease
MYL2	HypertrophicCardiomyopathy	CardiovascularDisease
MYL3	HypertrophicCardiomyopathy	CardiovascularDisease
MYLK2	HypertrophicCardiomyopathy	CardiovascularDisease
MYOZ2	HypertrophicCardiomyopathy	CardiovascularDisease
NEXN	HypertrophicCardiomyopathy	CardiovascularDisease
PLN	HypertrophicCardiomyopathy	CardiovascularDisease
PRKAG2	HypertrophicCardiomyopathy	CardiovascularDisease
TCAP	HypertrophicCardiomyopathy	CardiovascularDisease
TNNC1	HypertrophicCardiomyopathy	CardiovascularDisease
TNNI3	HypertrophicCardiomyopathy	CardiovascularDisease
TNNT2	HypertrophicCardiomyopathy	CardiovascularDisease
TPM1	HypertrophicCardiomyopathy	CardiovascularDisease
TTN	HypertrophicCardiomyopathy	CardiovascularDisease
VCL	HypertrophicCardiomyopathy	CardiovascularDisease
MYH6	DeNovo_Transmitted_Damaging_Burden	DeNovo_Transmitted_Damaging_Burden
NOTCH1	DeNovo_Transmitted_Damaging_Burden	DeNovo_Transmitted_Damaging_Burden
SMAD6	DeNovo_Transmitted_Damaging_Burden	DeNovo_Transmitted_Damaging_Burden
SVEP1	DeNovo_Transmitted_Damaging_Burden	DeNovo_Transmitted_Damaging_Burden
NGFR	DeNovo_Transmitted_Damaging_Burden	DeNovo_Transmitted_Damaging_Burden
CACNA1A	DeNovo_Transmitted_Damaging_Burden	DeNovo_Transmitted_Damaging_Burden
PPL	DeNovo_Transmitted_Damaging_Burden	DeNovo_Transmitted_Damaging_Burden
FLT4	DeNovo_Transmitted_Damaging_Burden	DeNovo_Transmitted_Damaging_Burden
RABGAP1L	DeNovo_Transmitted_Damaging_Burden	DeNovo_Transmitted_Damaging_Burden
TBX5	DeNovo_Transmitted_Damaging_Burden	DeNovo_Transmitted_Damaging_Burden
FOXC2	DeNovo_Transmitted_Damaging_Burden	DeNovo_Transmitted_Damaging_Burden
KDR	DeNovo_Transmitted_Damaging_Burden	DeNovo_Transmitted_Damaging_Burden
NR6A1	DeNovo_Transmitted_Damaging_Burden	DeNovo_Transmitted_Damaging_Burden
GATA4	DeNovo_Transmitted_Damaging_Burden	DeNovo_Transmitted_Damaging_Burden
ACTB	DeNovo_Transmitted_Damaging_Burden	DeNovo_Transmitted_Damaging_Burden
AHNAK	DeNovo_Transmitted_Damaging_Burden	DeNovo_Transmitted_Damaging_Burden
CUL3	DeNovo_Transmitted_Damaging_Burden	DeNovo_Transmitted_Damaging_Burden
MYRF	DeNovo_Transmitted_Damaging_Burden	DeNovo_Transmitted_Damaging_Burden
NODAL	DeNovo_Transmitted_Damaging_Burden	DeNovo_Transmitted_Damaging_Burden
PCBP3	DeNovo_Transmitted_Damaging_Burden	DeNovo_Transmitted_Damaging_Burden
PPP1R12A	DeNovo_Transmitted_Damaging_Burden	DeNovo_Transmitted_Damaging_Burden
RIT1	DeNovo_Transmitted_Damaging_Burden	DeNovo_Transmitted_Damaging_Burden
RPL5	DeNovo_Transmitted_Damaging_Burden	DeNovo_Transmitted_Damaging_Burden
ZIC3	DeNovo_Transmitted_Damaging_Burden	DeNovo_Transmitted_Damaging_Burden
LHX2	DeNovo_Transmitted_Damaging_Burden	DeNovo_Transmitted_Damaging_Burden
LZTR1	DeNovo_Transmitted_Damaging_Burden	DeNovo_Transmitted_Damaging_Burden
PTPN11	DeNovo_Transmitted_Damaging_Burden	DeNovo_Transmitted_Damaging_Burden
TBX1	DeNovo_Transmitted_Damaging_Burden	DeNovo_Transmitted_Damaging_Burden
KDM5B	DeNovo_Transmitted_Damaging_Burden	DeNovo_Transmitted_Damaging_Burden
JAG1	DeNovo_Transmitted_Damaging_Burden	DeNovo_Transmitted_Damaging_Burden
CHD7	DeNovo_Transmitted_Damaging_Burden	DeNovo_Transmitted_Damaging_Burden
CDK13	DeNovo_Transmitted_Damaging_Burden	DeNovo_Transmitted_Damaging_Burden
KRT13	DeNovo_Transmitted_Damaging_Burden	DeNovo_Transmitted_Damaging_Burden
SMARCC1	DeNovo_Transmitted_Damaging_Burden	DeNovo_Transmitted_Damaging_Burden
U2SURP	DeNovo_Transmitted_Damaging_Burden	DeNovo_Transmitted_Damaging_Burden
CHD4	DeNovo_Transmitted_Damaging_Burden	DeNovo_Transmitted_Damaging_Burden
GANAB	DeNovo_Transmitted_Damaging_Burden	DeNovo_Transmitted_Damaging_Burden
PTEN	DeNovo_Transmitted_Damaging_Burden	DeNovo_Transmitted_Damaging_Burden
RAF1	DeNovo_Transmitted_Damaging_Burden	DeNovo_Transmitted_Damaging_Burden
SOS1	DeNovo_Transmitted_Damaging_Burden	DeNovo_Transmitted_Damaging_Burden
KMT2D	DeNovo_Transmitted_Damaging_Burden	DeNovo_Transmitted_Damaging_Burden
CLUH	DeNovo_Transmitted_Damaging_Burden	DeNovo_Transmitted_Damaging_Burden
EP300	DeNovo_Transmitted_Damaging_Burden	DeNovo_Transmitted_Damaging_Burden
ZEB2	DeNovo_Transmitted_Damaging_Burden	DeNovo_Transmitted_Damaging_Burden
TSC1	DeNovo_Transmitted_Damaging_Burden	DeNovo_Transmitted_Damaging_Burden
NSD1	DeNovo_Transmitted_Damaging_Burden	DeNovo_Transmitted_Damaging_Burden
SMAD2	DeNovo_Transmitted_Damaging_Burden	DeNovo_Transmitted_Damaging_Burden
TBX18	DeNovo_Transmitted_Damaging_Burden	DeNovo_Transmitted_Damaging_Burden
ITSN2	DeNovo_Transmitted_Damaging_Burden	DeNovo_Transmitted_Damaging_Burden
GATA6	DeNovo_Transmitted_Damaging_Burden	DeNovo_Transmitted_Damaging_Burden
CTNNB1	DeNovo_Transmitted_Damaging_Burden	DeNovo_Transmitted_Damaging_Burden
HDAC7	DeNovo_Transmitted_Damaging_Burden	DeNovo_Transmitted_Damaging_Burden
NKX2-5	DeNovo_Transmitted_Damaging_Burden	DeNovo_Transmitted_Damaging_Burden
POGZ	DeNovo_Transmitted_Damaging_Burden	DeNovo_Transmitted_Damaging_Burden
RBFOX2	DeNovo_Transmitted_Damaging_Burden	DeNovo_Transmitted_Damaging_Burden
ANKRD11	DeNovo_Transmitted_Damaging_Burden	DeNovo_Transmitted_Damaging_Burden
BRAF	DeNovo_Transmitted_Damaging_Burden	DeNovo_Transmitted_Damaging_Burden
DDX3X	DeNovo_Transmitted_Damaging_Burden	DeNovo_Transmitted_Damaging_Burden
KLF2	DeNovo_Transmitted_Damaging_Burden	DeNovo_Transmitted_Damaging_Burden
NAA15	DeNovo_Transmitted_Damaging_Burden	DeNovo_Transmitted_Damaging_Burden
