## Supplementary Table S12 for "Interpreting variants associated with congenital heart disease with a regulatory map of the human fetal heart"

Category	Disease	n_genes_highly_expressed_in_Celltype_and_are_Disease_genes	n_genes_highly_expressed_in_Celltype_and_are_NOT_Disease_genes	n_genes_NOT_highly_expressed_in_Celltype_and_are_Disease_genes	n_genes_NOT_highly_expressed_in_Celltype_and_are_NOT_Disease_genes	odds_ratio	CI_lower	CI_upper	P_value	NumberOfTrueDiseaseGenes	recall	disease_genes_in_Celltype	P_bonferroni	Celltype
CHD	Atrial_septal_defect	10	290	85	15373	6.23462035403549	3.24649395002726	Inf	1.30440030740958e-05	95	0.105	NSD1|TBX20|CDK13|GATA4|KAT6B|FGFR2|MYBPC3|TBX5|MYH6|NR2F2	0.00712202567845633	ACM_left_hybrid
CHD	Atrial_septal_defect	10	290	85	15373	6.23462035403549	3.24649395002726	Inf	1.30440030740958e-05	95	0.105	RERE|NSD1|TAB2|TBX20|CDK13|KAT6B|MYBPC3|TBX5|MYH6|KDM6A	0.00712202567845633	ACM_right_lowTNNI_1
CHD	Atrial_septal_defect	9	291	86	15372	5.52672459362347	2.773295921947	Inf	8.16745344955331e-05	95	0.095	ACVR1|CDK13|BRAF|GATA4|TBX5|MYH6|GATA6|SMAD2|KDM6A	0.0445942958345611	SAN
CHD	Atrial_septal_defect	9	291	86	15372	5.52672459362347	2.773295921947	Inf	8.16745344955331e-05	95	0.095	CDK13|GATA4|KAT6B|TBX5|MYH6|NR2F2|GATA6|SMAD2|KDM6A	0.0445942958345611	Transitional_SAN
CHD	Atrial_septal_defect	10	290	85	15373	6.23462035403549	3.24649395002726	Inf	1.30440030740958e-05	95	0.105	RERE|SOS1|ACVR1|BMPR2|FOXP1|NSD1|CDK13|GATA4|NF1|SMAD2	0.00712202567845633	Endocardial_cells_1
CHD	Atrial_septal_defect	9	291	86	15372	5.52672459362347	2.773295921947	Inf	8.16745344955331e-05	95	0.095	PBX1|ACVR1|RAF1|FOXP1|GATA4|CHD7|NR2F2|KANSL1|GATA6	0.0445942958345611	Atrial_septal_endocardial_cells
CHD	Atrial_septal_defect	12	288	83	15375	7.71621380724308	4.2547111727335	Inf	2.4300877336829e-07	95	0.126	RERE|SOS1|BMPR2|SETD5|TGFBR2|ARID1B|CDK13|BRAF|CHD7|ANKRD11|NF1|KANSL1	0.000132682790259087	Capillary_endothelial_cells_2
CHD	Atrial_septal_defect	10	290	85	15373	6.23462035403549	3.24649395002726	Inf	1.30440030740958e-05	95	0.105	RERE|SOS1|SETD5|TGFBR2|CDK13|BRAF|CHD7|ANKRD11|NF1|KANSL1	0.00712202567845633	Pre_arterial_endothelial_cells_1
CHD	Atrial_septal_defect	10	290	85	15373	6.23462035403549	3.24649395002726	Inf	1.30440030740958e-05	95	0.105	SOS1|BMPR2|TGFBR2|ARID1B|CDK13|BRAF|KAT6A|CHD7|ANKRD11|KANSL1	0.00712202567845633	Pre_arterial_endothelial_cells_2
CHD	Atrial_septal_defect	9	291	86	15372	5.52672459362347	2.773295921947	Inf	8.16745344955331e-05	95	0.095	RERE|BMPR2|TGFBR2|FOXP1|BRAF|KAT6A|CHD7|NR2F2|SON	0.0445942958345611	Venous_endothelial_cells
CHD	Atrial_septal_defect	12	288	83	15375	7.71621380724308	4.2547111727335	Inf	2.4300877336829e-07	95	0.126	NOTCH2|PBX1|ZEB2|SETD5|ARID1B|TBX20|KAT6B|MEIS2|CREBBP|NF1|GATA6|GPC3	0.000132682790259087	Cardiac_fibroblast_progenitors
CHD	Atrial_septal_defect	10	290	85	15373	6.23462035403549	3.24649395002726	Inf	1.30440030740958e-05	95	0.105	ZEB2|NIPBL|NSD1|TAB2|ARID1B|GLI3|KAT6B|CREBBP|ANKRD11|GPC3	0.00712202567845633	OFT_1
CHD	Atrial_septal_defect	10	290	85	15373	6.23462035403549	3.24649395002726	Inf	1.30440030740958e-05	95	0.105	NOTCH2|SETD5|TBX20|GATA4|ABL1|FGFR2|MEIS2|CREBBP|KANSL1|GATA6	0.00712202567845633	VIC_1
CHD	Atrial_septal_defect	10	290	85	15373	6.23462035403549	3.24649395002726	Inf	1.30440030740958e-05	95	0.105	NOTCH2|SETD5|TBX20|GATA4|FGFR2|MEIS2|CREBBP|NF1|KANSL1|GATA6	0.00712202567845633	VIC_2
CHD	Atrial_septal_defect	9	291	86	15372	5.52672459362347	2.773295921947	Inf	8.16745344955331e-05	95	0.095	NOTCH2|BMPR2|SETD5|TBX20|TGFBR1|FGFR2|MEIS2|NF1|GATA6	0.0445942958345611	VIC_3
CHD	Atrial_septal_defect	10	290	85	15373	6.23462035403549	3.24649395002726	Inf	1.30440030740958e-05	95	0.105	NOTCH2|ARID1B|TBX20|GLI3|GATA4|TGFBR1|FGFR2|MEIS2|GATA6|GPC3	0.00712202567845633	VIC_5
CHD	Valve_defects	12	288	69	15389	9.28838155479527	5.08772481679755	Inf	3.98698430240903e-08	81	0.148	NOTCH2|PBX1|ZEB2|SETD5|INVS|PRKD1|MEIS2|FBN1|CREBBP|NF1|GATA6|GPC3	2.17689342911533e-05	Cardiac_fibroblast_progenitors
CHD	Valve_defects	9	291	72	15386	6.60695722106891	3.29713265958355	Inf	2.28765433047784e-05	81	0.111	ZEB2|NSD1|TAB2|GLI3|INVS|SMAD3|CREBBP|ANKRD11|GPC3	0.012490592644409	OFT_1
CHD	Valve_defects	10	290	71	15387	7.47150923722539	3.86671743975571	Inf	3.06560321382013e-06	81	0.123	NOTCH2|ZEB2|SETD5|GLI3|INVS|PRKD1|SMAD3|CREBBP|NF1|GPC3	0.00167381935474579	OFT_3
CHD	Valve_defects	12	288	69	15389	9.28838155479527	5.08772481679755	Inf	3.98698430240903e-08	81	0.148	NOTCH2|SETD5|GATA4|INVS|FGFR2|PRKD1|MEIS2|FBN1|CREBBP|NF1|KANSL1|GATA6	2.17689342911533e-05	VIC_2
CHD	Valve_defects	9	291	72	15386	6.60695722106891	3.29713265958355	Inf	2.28765433047784e-05	81	0.111	NOTCH2|SETD5|FGFR2|PRKD1|MEIS2|FBN1|SMAD6|NF1|GATA6	0.012490592644409	VIC_3
CHD	Valve_defects	9	291	72	15386	6.60695722106891	3.29713265958355	Inf	2.28765433047784e-05	81	0.111	NOTCH2|GLI3|GATA4|FGFR2|PRKD1|MEIS2|SMAD6|GATA6|GPC3	0.012490592644409	VIC_5
CHD	Valve_defects	9	291	72	15386	6.60695722106891	3.29713265958355	Inf	2.28765433047784e-05	81	0.111	NOTCH2|ZEB2|SETD5|INVS|FBN1|SMAD6|NF1|KANSL1|GATA6	0.012490592644409	Pericytes_1
CHD	Malformation_of_the_outflow_tract	10	290	54	15404	9.8311610204086	5.03274060989401	Inf	3.28823032930563e-07	64	0.156	NOTCH2|PBX1|ZEB2|TBX20|ZFPM2|PRKD1|MEIS2|CREBBP|NF1|GATA6	0.000179537375980088	Cardiac_fibroblast_progenitors
CHD	Malformation_of_the_outflow_tract	8	292	56	15402	7.53355007627474	3.56059563772911	Inf	2.75796192638712e-05	64	0.125	NOTCH2|ZEB2|GLI3|ZFPM2|MED13L|PRKD1|CREBBP|NF1	0.0150584721180737	OFT_3
CHD	Malformation_of_the_outflow_tract	9	291	55	15403	8.65789728040482	4.27574940312104	Inf	3.20408368094315e-06	64	0.141	NOTCH2|TBX20|GATA4|FGFR2|PRKD1|MEIS2|CREBBP|NF1|GATA6	0.00174942968979496	VIC_2
CHD	Malformation_of_the_outflow_tract	9	291	55	15403	8.65789728040482	4.27574940312104	Inf	3.20408368094315e-06	64	0.141	NOTCH2|BMPR2|TBX20|FGFR2|PRKD1|MEIS2|SMAD6|NF1|GATA6	0.00174942968979496	VIC_3
CHD	Malformation_of_the_outflow_tract	9	291	55	15403	8.65789728040482	4.27574940312104	Inf	3.20408368094315e-06	64	0.141	NOTCH2|TBX20|GLI3|GATA4|FGFR2|LTBP2|MEIS2|SMAD6|GATA6	0.00174942968979496	VIC_4
CHD	Malformation_of_the_outflow_tract	9	291	55	15403	8.65789728040482	4.27574940312104	Inf	3.20408368094315e-06	64	0.141	NOTCH2|TBX20|GLI3|GATA4|FGFR2|PRKD1|MEIS2|SMAD6|GATA6	0.00174942968979496	VIC_5
CHD	Atrioventricular_septal_defect	6	294	20	15438	15.7448828899357	6.15245418528223	Inf	7.56409018164696e-06	26	0.231	ACVR1|BMPR2|FOXP1|ARID1B|NR2F2|ANKRD11	0.00412999323917924	Endocardial_to_endothelial_transition
CHD	Single_ventricle_disease	5	295	16	15442	16.3483285932861	5.70247626581913	Inf	3.83188463377943e-05	21	0.238	TBX20|GATA4|FGFR2|MEIS2|RBFOX2	0.0209220901004357	VIC_1
CHD	Single_ventricle_disease	5	295	16	15442	16.3483285932861	5.70247626581913	Inf	3.83188463377943e-05	21	0.238	TBX20|GATA4|FGFR2|MEIS2|RBFOX2	0.0209220901004357	VIC_2
CHD	Single_ventricle_disease	5	295	16	15442	16.3483285932861	5.70247626581913	Inf	3.83188463377943e-05	21	0.238	TBX20|GATA4|FGFR2|MEIS2|RBFOX2	0.0209220901004357	VIC_4
CHD	Single_ventricle_disease	5	295	16	15442	16.3483285932861	5.70247626581913	Inf	3.83188463377943e-05	21	0.238	TBX20|GATA4|FGFR2|MEIS2|RBFOX2	0.0209220901004357	VIC_5
CHD	AllCHDGenesCombined	11	289	123	15335	4.74485885300216	2.57443702129746	Inf	5.11085658773026e-05	134	0.082	PBX1|ACVR1|RAF1|FOXP1|KDR|GATA4|CHD7|SMAD6|NR2F2|KANSL1|GATA6	0.0279052769690072	Atrial_septal_endocardial_cells
CHD	AllCHDGenesCombined	14	286	120	15338	6.25487716656714	3.64284242009728	Inf	2.67464479120696e-07	134	0.104	RERE|SOS1|BMPR2|SETD5|TGFBR2|KDR|ARID1B|CDK13|BRAF|CHD7|ANKRD11|NF1|KANSL1|RBFOX2	0.0001460356055999	Capillary_endothelial_cells_2
CHD	AllCHDGenesCombined	12	288	122	15336	5.23602997818163	2.91905556376019	Inf	9.67988414453128e-06	134	0.09	RERE|SOS1|SETD5|TGFBR2|KDR|CDK13|BRAF|CHD7|ANKRD11|NF1|KANSL1|RBFOX2	0.00528521674291408	Pre_arterial_endothelial_cells_1
CHD	AllCHDGenesCombined	13	287	121	15337	5.73981895244781	3.27503784802339	Inf	1.67765980553143e-06	134	0.097	SOS1|BMPR2|TGFBR2|KDR|ARID1B|CDK13|BRAF|KAT6A|CHD7|SMAD6|ANKRD11|KANSL1|JAG1	0.000916002253820162	Pre_arterial_endothelial_cells_2
CHD	AllCHDGenesCombined	12	288	122	15336	5.23602997818163	2.91905556376019	Inf	9.67988414453128e-06	134	0.09	RERE|BMPR2|TGFBR2|FOXP1|KDR|BRAF|KAT6A|CHD7|MED13L|FBN1|NR2F2|SON	0.00528521674291408	Venous_endothelial_cells
CHD	AllCHDGenesCombined	16	284	118	15340	7.32271842112366	4.41144830557873	Inf	5.38614107722861e-09	134	0.119	NOTCH2|PBX1|ZEB2|SETD5|ARID1B|TBX20|ZFPM2|INVS|KAT6B|PRKD1|MEIS2|FBN1|CREBBP|NF1|GATA6|GPC3	2.94083302816682e-06	Cardiac_fibroblast_progenitors
CHD	AllCHDGenesCombined	11	289	123	15335	4.74485885300216	2.57443702129746	Inf	5.11085658773026e-05	134	0.082	ZEB2|SETD5|TBX20|ZFPM2|INVS|FBN1|CREBBP|NF1|KANSL1|GATA6|SON	0.0279052769690072	Atrial_fibroblasts
CHD	AllCHDGenesCombined	12	288	122	15336	5.23602997818163	2.91905556376019	Inf	9.67988414453128e-06	134	0.09	ZEB2|NIPBL|NSD1|TAB2|ARID1B|GLI3|INVS|KAT6B|SMAD3|CREBBP|ANKRD11|GPC3	0.00528521674291408	OFT_1
CHD	AllCHDGenesCombined	11	289	123	15335	4.74485885300216	2.57443702129746	Inf	5.11085658773026e-05	134	0.082	NOTCH2|TAB2|GLI3|INVS|KAT6B|FGFR2|MED13L|PRKD1|CREBBP|RBFOX2|GPC3	0.0279052769690072	OFT_2
CHD	AllCHDGenesCombined	14	286	120	15338	6.25487716656714	3.64284242009728	Inf	2.67464479120696e-07	134	0.104	NOTCH2|ZEB2|SETD5|GLI3|ZFPM2|INVS|KAT6B|MED13L|PRKD1|SMAD3|CREBBP|NF1|RBFOX2|GPC3	0.0001460356055999	OFT_3
CHD	AllCHDGenesCombined	12	288	122	15336	5.23602997818163	2.91905556376019	Inf	9.67988414453128e-06	134	0.09	PRKACB|NOTCH2|SETD5|TBX20|GATA4|ABL1|FGFR2|MEIS2|CREBBP|KANSL1|GATA6|RBFOX2	0.00528521674291408	VIC_1
CHD	AllCHDGenesCombined	15	285	119	15339	6.78173844215958	4.0216839990488	Inf	3.940413832256e-08	134	0.112	PRKACB|NOTCH2|SETD5|TBX20|GATA4|INVS|FGFR2|PRKD1|MEIS2|FBN1|CREBBP|NF1|KANSL1|GATA6|RBFOX2	2.15146595241178e-05	VIC_2
CHD	AllCHDGenesCombined	12	288	122	15336	5.23602997818163	2.91905556376019	Inf	9.67988414453128e-06	134	0.09	NOTCH2|BMPR2|SETD5|TBX20|TGFBR1|FGFR2|PRKD1|MEIS2|FBN1|SMAD6|NF1|GATA6	0.00528521674291408	VIC_3
CHD	AllCHDGenesCombined	12	288	122	15336	5.23602997818163	2.91905556376019	Inf	9.67988414453128e-06	134	0.09	PRKACB|NOTCH2|TBX20|GLI3|GATA4|TGFBR1|FGFR2|LTBP2|MEIS2|SMAD6|GATA6|RBFOX2	0.00528521674291408	VIC_4
CHD	AllCHDGenesCombined	13	287	121	15337	5.73981895244781	3.27503784802339	Inf	1.67765980553143e-06	134	0.097	NOTCH2|ARID1B|TBX20|GLI3|GATA4|TGFBR1|FGFR2|PRKD1|MEIS2|SMAD6|GATA6|RBFOX2|GPC3	0.000916002253820162	VIC_5
CHD	AllCHDGenesCombined	11	289	123	15335	4.74485885300216	2.57443702129746	Inf	5.11085658773026e-05	134	0.082	NOTCH2|ZEB2|SETD5|TBX20|ZFPM2|INVS|FBN1|SMAD6|NF1|KANSL1|GATA6	0.0279052769690072	Pericytes_1
CHD	AllCHDGenesCombined	11	289	123	15335	4.74485885300216	2.57443702129746	Inf	5.11085658773026e-05	134	0.082	PBX1|FOXP1|CDK13|GLI3|ELN|ZFPM2|MED13L|SMAD2|JAG1|GPC3|FLNA	0.0279052769690072	SMC_3
CD	Familial_thoracic_aortic_aneurysm_and_aortic_dissection	4	296	7	15451	29.812278921909	8.10330428204559	Inf	3.82366101128512e-05	11	0.364	MYLK|PRKG1|ACTA2|MYH11	0.00894736676640717	Pericytes_3
CD	Familial_thoracic_aortic_aneurysm_and_aortic_dissection	7	293	4	15454	92.3185392688734	28.143809073936	Inf	2.61403861593212e-10	11	0.636	MYLK|LOX|PRKG1|ACTA2|FBN1|THSD4|MYH11	6.11685036128116e-08	SMC_1
CD	Familial_thoracic_aortic_aneurysm_and_aortic_dissection	5	295	6	15452	43.5865652417443	12.9739297979253	Inf	1.01747903394399e-06	11	0.455	MYLK|PRKG1|ACTA2|THSD4|MYH11	0.000238090093942894	SMC_2
CD	Familial_thoracic_aortic_aneurysm_and_aortic_dissection	4	296	7	15451	29.812278921909	8.10330428204559	Inf	3.82366101128512e-05	11	0.364	PRKG1|ACTA2|THSD4|MYH11	0.00894736676640717	SMC_3
CD	DilatedCardiomyopathy	18	282	28	15430	35.1300757202807	20.0392528682135	Inf	1.13067899402315e-19	46	0.391	NEXN|TNNT2|ACTN2|TTN|DES|TNNC1|DSP|CAP2|LMOD2|LDB3|ANKRD1|CSRP3|MYBPC3|MYH6|ACTC1|TPM1|TNNI3|JPH2	2.64578884601417e-17	ACM_left_highTNNI_1
CD	DilatedCardiomyopathy	14	286	32	15426	23.5576030697827	12.868671476443	Inf	8.43040536311529e-14	46	0.304	NEXN|TNNT2|ACTN2|DES|DSP|CAP2|LMOD2|LDB3|ANKRD1|CSRP3|MYBPC3|MYH6|ACTC1|JPH2	1.97271485496898e-11	ACM_left_highTNNI_2
CD	DilatedCardiomyopathy	8	292	38	15420	11.1080235258518	5.15261384226377	Inf	2.18761245679572e-06	46	0.174	NEXN|TTN|CAP2|LDB3|ANKRD1|MYBPC3|MYH6|JPH2	0.000511901314890199	ACM_left_hybrid
CD	DilatedCardiomyopathy	13	287	33	15425	21.1426199613561	11.3574260702444	Inf	1.93092598952204e-12	46	0.283	NEXN|TNNT2|ACTN2|TTN|DES|DSP|CAP2|LMOD2|LDB3|ANKRD1|MYH6|TPM1|JPH2	4.51836681548157e-10	ACM_right_highTNNI_1
CD	DilatedCardiomyopathy	17	283	29	15429	31.9209508455209	18.0540182678294	Inf	3.83668976888569e-18	46	0.37	NEXN|TNNT2|ACTN2|DES|TNNC1|DSP|CAP2|PLN|LMOD2|LDB3|ANKRD1|CSRP3|CRYAB|MYH6|ACTC1|TPM1|TNNI3	8.97785405919252e-16	ACM_right_highTNNI_2
CD	DilatedCardiomyopathy	8	292	38	15420	11.1080235258518	5.15261384226377	Inf	2.18761245679572e-06	46	0.174	SCN5A|CAP2|LDB3|ANKRD1|RBM20|MYBPC3|MYH6|JPH2	0.000511901314890199	ACM_right_lowTNNI_1
CD	DilatedCardiomyopathy	7	293	39	15419	9.43883365826206	4.15123945403844	Inf	2.3935909126196e-05	46	0.152	RAF1|SCN5A|SGCD|CAP2|LDB3|ANKRD1|RBM20	0.00560100273552986	ACM_right_lowTNNI_2
CD	DilatedCardiomyopathy	8	292	38	15420	11.1080235258518	5.15261384226377	Inf	2.18761245679572e-06	46	0.174	NEXN|ACTN2|TTN|SCN5A|CAP2|LDB3|ANKRD1|RBM20	0.000511901314890199	ACM_right_lowTNNI_3
CD	DilatedCardiomyopathy	18	282	28	15430	35.1300757202807	20.0392528682135	Inf	1.13067899402315e-19	46	0.391	NEXN|TNNT2|ACTN2|TTN|DES|TNNC1|SDHA|DSP|CAP2|PLN|LMOD2|LDB3|ANKRD1|RBM20|CSRP3|CRYAB|MYH7|ACTC1	2.64578884601417e-17	VCM_hybrid_1
CD	DilatedCardiomyopathy	21	279	25	15433	46.3947039167615	26.8801871523795	Inf	1.6705084008697e-24	46	0.457	NEXN|TNNT2|ACTN2|TTN|DES|SCN5A|TNNC1|SDHA|DSP|CAP2|PLN|LMOD2|LDB3|CSRP3|MYBPC3|CRYAB|MYH7|ACTC1|TPM1|TCAP|TNNI3	3.9089896580351e-22	VCM_hybrid_2
CD	DilatedCardiomyopathy	21	279	25	15433	46.3947039167615	26.8801871523795	Inf	1.6705084008697e-24	46	0.457	NEXN|TNNT2|ACTN2|TTN|DES|TNNC1|SDHA|DSP|CAP2|PLN|LMOD2|LDB3|ANKRD1|CSRP3|MYBPC3|CRYAB|MYH7|ACTC1|TPM1|TCAP|TNNI3	3.9089896580351e-22	VCM_left_trabecular
CD	DilatedCardiomyopathy	21	279	25	15433	46.3947039167615	26.8801871523795	Inf	1.6705084008697e-24	46	0.457	NEXN|TNNT2|ACTN2|TTN|DES|TNNC1|SDHA|DSP|CAP2|PLN|LDB3|ANKRD1|RBM20|CSRP3|MYBPC3|CRYAB|MYH7|ACTC1|TPM1|TNNI3|JPH2	3.9089896580351e-22	VCM_hybrid_3
CD	DilatedCardiomyopathy	7	293	39	15419	9.43883365826206	4.15123945403844	Inf	2.3935909126196e-05	46	0.152	ACTN2|SCN5A|CAP2|LDB3|RBM20|MYBPC3|JPH2	0.00560100273552986	VCM_left_compact_1
CD	DilatedCardiomyopathy	9	291	37	15421	12.8776751111036	6.23073430763371	Inf	1.73038964243551e-07	46	0.196	ACTN2|TTN|RAF1|SCN5A|CAP2|PLN|LDB3|RBM20|MYBPC3	4.04911176329909e-05	VCM_left_compact_2
CD	DilatedCardiomyopathy	8	292	38	15420	11.1080235258518	5.15261384226377	Inf	2.18761245679572e-06	46	0.174	ACTN2|TTN|CAP2|PLN|LDB3|RBM20|MYBPC3|ABCC9	0.000511901314890199	VCM_left_compact_3
CD	DilatedCardiomyopathy	21	279	25	15433	46.3947039167615	26.8801871523795	Inf	1.6705084008697e-24	46	0.457	NEXN|TNNT2|ACTN2|TTN|DES|TNNC1|SDHA|DSP|CAP2|PLN|LDB3|RBM20|CSRP3|MYBPC3|CRYAB|MYH7|ACTC1|TPM1|TCAP|TNNI3|JPH2	3.9089896580351e-22	VCM_right_trabecular
CD	DilatedCardiomyopathy	8	292	38	15420	11.1080235258518	5.15261384226377	Inf	2.18761245679572e-06	46	0.174	NEXN|ACTN2|TTN|CAP2|LDB3|RBM20|MYBPC3|JPH2	0.000511901314890199	VCM_right_compact
CD	DilatedCardiomyopathy	12	288	34	15424	18.8865793949273	9.94566593571861	Inf	3.97468842916586e-11	46	0.261	NEXN|ACTN2|TTN|DES|DSP|LDB3|CSRP3|MYBPC3|MYH7|ACTC1|TPM1|JPH2	9.30077092424812e-09	AV_valve_CM
CD	DilatedCardiomyopathy	14	286	32	15426	23.5576030697827	12.868671476443	Inf	8.43040536311529e-14	46	0.304	NEXN|TNNT2|TTN|DES|SCN5A|SGCD|DSP|PLN|LMOD2|ANKRD1|MYH7|ACTC1|TPM1|JPH2	1.97271485496898e-11	Transitional_PF_2
CD	DilatedCardiomyopathy	11	289	35	15423	16.7615958675461	8.62347548584796	Inf	7.31717234289271e-10	46	0.239	TNNT2|DES|DSP|CAP2|LMOD2|MYPN|LDB3|CSRP3|MYBPC3|MYH6|JPH2	1.71221832823689e-07	Transitional_AVN
CD	DilatedCardiomyopathy	7	293	39	15419	9.43883365826206	4.15123945403844	Inf	2.3935909126196e-05	46	0.152	NEXN|ACTN2|LDB3|MYBPC3|MYH7|TPM1|JPH2	0.00560100273552986	Transitional_His_bundle
CD	DilatedCardiomyopathy	12	288	34	15424	18.8865793949273	9.94566593571861	Inf	3.97468842916586e-11	46	0.261	NEXN|ACTN2|TTN|SCN5A|SGCD|DSP|CAP2|LMOD2|RBM20|MYH7|TPM1|JPH2	9.30077092424812e-09	Transitional_PF_1
CD	DilatedCardiomyopathy	8	292	38	15420	11.1080235258518	5.15261384226377	Inf	2.18761245679572e-06	46	0.174	TTN|SCN5A|SGCD|CAP2|LDB3|RBM20|MYBPC3|JPH2	0.000511901314890199	Transitional_VCM_to_conduction
CD	HypertrophicCardiomyopathy	17	283	13	15445	71.0844420272911	36.2275697764504	Inf	3.4539796310164e-22	30	0.567	NEXN|TNNT2|ACTN2|TTN|TNNC1|KLHL24|CORIN|MYOZ2|FLNC|PRKAG2|CSRP3|MYBPC3|MYH6|ACTC1|TPM1|TNNI3|JPH2	8.08231233657837e-20	ACM_left_highTNNI_1
CD	HypertrophicCardiomyopathy	13	287	17	15441	41.0855972369913	20.5640187581255	Inf	2.98539207774211e-15	30	0.433	NEXN|TNNT2|ACTN2|CORIN|MYOZ2|FLNC|PRKAG2|CSRP3|MYBPC3|MYH6|ACTC1|FHOD3|JPH2	6.98581746191655e-13	ACM_left_highTNNI_2
CD	HypertrophicCardiomyopathy	10	290	20	15438	26.5809212478134	12.6390388057924	Inf	1.15571723297058e-10	30	0.333	NEXN|TTN|KLHL24|CORIN|MYOZ2|PRKAG2|MYBPC3|MYH6|FHOD3|JPH2	2.70437832515116e-08	ACM_left_hybrid
CD	HypertrophicCardiomyopathy	7	293	23	15435	16.0238754378409	6.78964617652864	Inf	1.18166876218578e-06	30	0.233	TTN|KLHL24|CORIN|MYOZ2|PRKAG2|MYH6|FHOD3	0.000276510490351472	ACM_left_lowTNNI
CD	HypertrophicCardiomyopathy	12	288	18	15440	35.6945688550813	17.6495037784296	Inf	1.15983246183256e-13	30	0.4	NEXN|TNNT2|ACTN2|TTN|KLHL24|CORIN|MYOZ2|FLNC|PRKAG2|MYH6|TPM1|JPH2	2.71400796068819e-11	ACM_right_highTNNI_1
CD	HypertrophicCardiomyopathy	13	287	17	15441	41.0855972369913	20.5640187581255	Inf	2.98539207774211e-15	30	0.433	NEXN|TNNT2|ACTN2|TNNC1|MYOZ2|PLN|FLNC|PRKAG2|CSRP3|MYH6|ACTC1|TPM1|TNNI3	6.98581746191655e-13	ACM_right_highTNNI_2
CD	HypertrophicCardiomyopathy	7	293	23	15435	16.0238754378409	6.78964617652864	Inf	1.18166876218578e-06	30	0.233	KLHL24|CORIN|MYOZ2|PRKAG2|MYBPC3|MYH6|JPH2	0.000276510490351472	ACM_right_lowTNNI_1
CD	HypertrophicCardiomyopathy	8	292	22	15436	19.2068748441657	8.54612557739769	Inf	6.39331507523532e-08	30	0.267	NEXN|ACTN2|TTN|KLHL24|CORIN|MYOZ2|PRKAG2|ALPK3	1.49603572760506e-05	ACM_right_lowTNNI_3
CD	HypertrophicCardiomyopathy	15	285	15	15443	54.0954790825355	27.4907191043395	Inf	1.32385760695512e-18	30	0.5	NEXN|TNNT2|ACTN2|TTN|MYL3|TNNC1|KLHL24|MYOZ2|PLN|CSRP3|MYL2|MYH7|ACTC1|ALPK3|FHOD3	3.09782680027497e-16	VCM_hybrid_1
CD	HypertrophicCardiomyopathy	19	281	11	15447	94.4886041356266	47.590855059474	Inf	5.25265892885766e-26	30	0.633	NEXN|TNNT2|ACTN2|TTN|MYL3|TNNC1|KLHL24|MYOZ2|PLN|CSRP3|MYBPC3|MYL2|MYH7|ACTC1|TPM1|ALPK3|TCAP|FHOD3|TNNI3	1.22912218935269e-23	VCM_hybrid_2
CD	HypertrophicCardiomyopathy	19	281	11	15447	94.4886041356266	47.590855059474	Inf	5.25265892885766e-26	30	0.633	NEXN|TNNT2|ACTN2|TTN|MYL3|TNNC1|KLHL24|MYOZ2|PLN|CSRP3|MYBPC3|MYL2|MYH7|ACTC1|TPM1|ALPK3|TCAP|FHOD3|TNNI3	1.22912218935269e-23	VCM_left_trabecular
CD	HypertrophicCardiomyopathy	17	283	13	15445	71.0844420272911	36.2275697764504	Inf	3.4539796310164e-22	30	0.567	NEXN|TNNT2|ACTN2|TTN|MYL3|TNNC1|MYOZ2|PLN|CSRP3|MYBPC3|MYL2|MYH7|ACTC1|TPM1|ALPK3|TNNI3|JPH2	8.08231233657837e-20	VCM_hybrid_3
CD	HypertrophicCardiomyopathy	7	293	23	15435	16.0238754378409	6.78964617652864	Inf	1.18166876218578e-06	30	0.233	ACTN2|KLHL24|CORIN|MYOZ2|MYBPC3|FHOD3|JPH2	0.000276510490351472	VCM_left_compact_1
CD	HypertrophicCardiomyopathy	8	292	22	15436	19.2068748441657	8.54612557739769	Inf	6.39331507523532e-08	30	0.267	ACTN2|TTN|KLHL24|MYOZ2|PLN|MYBPC3|ALPK3|FHOD3	1.49603572760506e-05	VCM_left_compact_2
CD	HypertrophicCardiomyopathy	7	293	23	15435	16.0238754378409	6.78964617652864	Inf	1.18166876218578e-06	30	0.233	ACTN2|TTN|KLHL24|MYOZ2|PLN|MYBPC3|FHOD3	0.000276510490351472	VCM_left_compact_3
CD	HypertrophicCardiomyopathy	19	281	11	15447	94.4886041356266	47.590855059474	Inf	5.25265892885766e-26	30	0.633	NEXN|TNNT2|ACTN2|TTN|MYL3|TNNC1|MYOZ2|PLN|FLNC|CSRP3|MYBPC3|MYL2|MYH7|ACTC1|TPM1|ALPK3|TCAP|TNNI3|JPH2	1.22912218935269e-23	VCM_right_trabecular
CD	HypertrophicCardiomyopathy	9	291	21	15437	22.7116783448203	10.4894779502196	Inf	2.93596652838148e-09	30	0.3	NEXN|ACTN2|TTN|KLHL24|MYOZ2|MYBPC3|ALPK3|FHOD3|JPH2	6.87016167641266e-07	VCM_right_compact
CD	HypertrophicCardiomyopathy	13	287	17	15441	41.0855972369913	20.5640187581255	Inf	2.98539207774211e-15	30	0.433	NEXN|ACTN2|TTN|MYOZ2|FLNC|CSRP3|MYBPC3|MYH7|ACTC1|TPM1|ALPK3|FHOD3|JPH2	6.98581746191655e-13	AV_valve_CM
CD	HypertrophicCardiomyopathy	6	294	24	15434	13.1209104982739	5.20863912872233	Inf	1.829699531226e-05	30	0.2	CORIN|MYOZ2|PRKAG2|MYH6|FHOD3|JPH2	0.00428149690306884	AVN
CD	HypertrophicCardiomyopathy	10	290	20	15438	26.5809212478134	12.6390388057924	Inf	1.15571723297058e-10	30	0.333	NEXN|TNNT2|TTN|MYL3|MYOZ2|PLN|MYH7|ACTC1|TPM1|JPH2	2.70437832515116e-08	Transitional_PF_2
CD	HypertrophicCardiomyopathy	6	294	24	15434	13.1209104982739	5.20863912872233	Inf	1.829699531226e-05	30	0.2	KLHL24|CORIN|MYOZ2|MYBPC3|FHOD3|JPH2	0.00428149690306884	PF_2
CD	HypertrophicCardiomyopathy	8	292	22	15436	19.2068748441657	8.54612557739769	Inf	6.39331507523532e-08	30	0.267	TNNT2|MYOZ2|FLNC|PRKAG2|CSRP3|MYBPC3|MYH6|JPH2	1.49603572760506e-05	Transitional_AVN
CD	HypertrophicCardiomyopathy	10	290	20	15438	26.5809212478134	12.6390388057924	Inf	1.15571723297058e-10	30	0.333	NEXN|ACTN2|MYOZ2|FLNC|MYBPC3|MYH7|TPM1|ALPK3|FHOD3|JPH2	2.70437832515116e-08	Transitional_His_bundle
CD	HypertrophicCardiomyopathy	9	291	21	15437	22.7116783448203	10.4894779502196	Inf	2.93596652838148e-09	30	0.3	NEXN|ACTN2|TTN|KLHL24|CORIN|MYH7|TPM1|ALPK3|JPH2	6.87016167641266e-07	Transitional_PF_1
CD	HypertrophicCardiomyopathy	7	293	23	15435	16.0238754378409	6.78964617652864	Inf	1.18166876218578e-06	30	0.233	TTN|KLHL24|CORIN|MYOZ2|MYBPC3|FHOD3|JPH2	0.000276510490351472	Transitional_VCM_to_conduction
