## Supplementary Table S13 for "Interpreting variants associated with congenital heart disease with a regulatory map of the human fetal heart"

Gene Name	CHD Subtype(s)	Highly Expressed in VICs	Highly Expressed in Cardiac Fibroblasts	Knockout Evidence in Epicardial Lineage	Knockout Evidence in Endocardial Lineage	Knockout Evidence in Neural Crest Lineage
ABL1	Atrial septal defect, Ventricular septal defect	Yes	No	No	No	No
ARID1B	Atrial septal defect, Atrioventricular septal defect	Yes	Yes	No	No	No
BMPR2	Atrial septal defect, Atrioventricular septal defect, Malformation of the outflow tract	Yes	No	No	Yes (Beppu et al. 2009)	Yes (Beppu et al. 2009)
CREBBP	Atrial septal defect, Malformation of the outflow tract, Valve defects	Yes	Yes	No	No	No
FBN1	Familial thoracic aortic aneurysm and aortic dissection, Valve defects	Yes	Yes	No	No	No
FGFR2	Atrial septal defect, Malformation of the outflow tract, Single ventricle disease, Valve defects	Yes	No	Yes (Vega-Hernández et al. 2011)	Yes (Zhang et al. 2008)	Yes (Zhang et al. 2008)
GATA4	Atrial septal defect, Atrioventricular septal defect, Malformation of the outflow tract, Single ventricle disease, Valve defects, Ventricular septal defect	Yes	No	No	Yes (Rivera-Feliciano et al. 2006)	No
GATA6	Atrial septal defect, Atrioventricular septal defect, Malformation of the outflow tract, Valve defects	Yes	Yes	Yes (Kolander et al. 2014)(Zhou et al. 2009)	No	Yes (Lepore et al. 2006)
GLI3	Atrial septal defect, Atrioventricular septal defect, Malformation of the outflow tract, Valve defects, Ventricular septal defect	Yes	No	No	Yes (Fulmer et al. 2020)(Toomer et al. 2017)	No
GPC3	Atrial septal defect, Valve defects	Yes	Yes	No	No	No
INVS	Valve defects	Yes	Yes	No	No	No
KANSL1	Atrial septal defect, Valve defects	Yes	No	No	No	No
KAT6B	Atrial septal defect	No	Yes	No	No	No
LTBP2	Malformation of the outflow tract, Valve defects	Yes	No	No	No	No
MEIS2	Atrial septal defect, Malformation of the outflow tract, Single ventricle disease, Valve defects, Ventricular septal defect	Yes	Yes	Yes (Machon et al. 2015)	No	Yes (Machon et al. 2015)
NF1	Atrial septal defect, Malformation of the outflow tract, Valve defects, Ventricular septal defect	Yes	Yes	Yes (Baek and Tallquist 2012)	No	No
NOTCH2	Atrial septal defect, Malformation of the outflow tract, Valve defects	Yes	Yes	No	No	Yes (Varadkar et al. 2008)
PBX1	Atrial septal defect, Malformation of the outflow tract, Valve defects	No	Yes	No	No	Yes (Chang et al. 2008)
PRKACB	Atrioventricular septal defect	Yes	No	No	No	No
PRKD1	Atrioventricular septal defect, Malformation of the outflow tract, Valve defects	Yes	Yes	No	No	No
RBFOX2	Single ventricle disease	Yes	No	No	Yes (Verma et al. 2022)	Yes (Verma et al. 2022)
SETD5	Atrial septal defect, Atrioventricular septal defect, Valve defects	Yes	Yes	No	No	No
SMAD6	Malformation of the outflow tract, Valve defects	Yes	No	No	Yes (Galvin et al. 2000)	No
TBX20	Atrial septal defect, Malformation of the outflow tract, Single ventricle disease	Yes	Yes	No	Yes (Cai et al. 2013)	No
TGFBR1	Atrial septal defect, Familial thoracic aortic aneurysm and aortic dissection	Yes	No	Yes (Sridurongrit et a. 2008)	Yes (Sridurongrit et a. 2008)	Yes (Peng et al. 2014)
ZEB2	Atrial septal defect, Malformation of the outflow tract, Valve defects	No	Yes	No	No	No (note: Amiel et al. 2001 discusses Neural crest cells)
ZFPM2	Malformation of the outflow tract	No	Yes	Yes (Tevosian et al. 2000)	No	No
