## Supplementary Table S14 for "Interpreting variants associated with congenital heart disease with a regulatory map of the human fetal heart"

Trait	DescriptiveName	Citation	NumberOfLoci	VariantProcessingMethod	LDSC	VariantOverlapping	ValveTraits
as_metal	AorticStenosis	PMID: 41419685	168	LD expansion	TRUE	TRUE	TRUE
ASD_Lahm	ASD_Lahm	PMID: 33201861	1	LD expansion	FALSE	TRUE	FALSE
ATAV	Anomalies_of_the_thoracic_arteries_and_veins	PMID: 33201861	2	LD expansion	FALSE	TRUE	FALSE
ASD_meta	ASD_meta	PMID: 37026454	3	LD expansion	FALSE	TRUE	FALSE
bicuspid_aortic_valve	BicuspidAorticValve	PMID: 35727948	3	LD expansion	FALSE	TRUE	FALSE
complex_meta	Complex_meta	PMID: 37026454	5	LD expansion	FALSE	TRUE	FALSE
coronary_artery_calcification	CoronaryArteryCalcification	PMID: 37770635	6	LD expansion	FALSE	TRUE	FALSE
FG_DOAAC	DiseasesOfArteriesArteriolesAndCapillaries	PMID: 36653562	8	SuSiE	FALSE	TRUE	FALSE
general_CHD	GeneralCHD	PMID: 38454350	1	LD expansion	FALSE	TRUE	FALSE
I9_AORTVALV_EARLY	AorticValveMalfunction	PMID: 36653562	1	SuSiE	FALSE	TRUE	FALSE
I9_AVBLOCK	AVBlock	PMID: 36653562	1	SuSiE	FALSE	TRUE	FALSE
I9_CAVS	CalcificAorticValvularStenosis	PMID: 36653562	9	SuSiE	FALSE	TRUE	FALSE
I9_CONDUCTIO	ConductionDisorders	PMID: 36653562	3	SuSiE	FALSE	TRUE	FALSE
I9_LBBB	LeftBundleBranchBlock	PMID: 36653562	2	SuSiE	FALSE	TRUE	FALSE
I9_VHD	ValvularHeartDisease	PMID: 36653562	9	SuSiE	FALSE	TRUE	FALSE
invnorm_lv_sv	LVStrokeVolume_v1	PMID: 32382064	3	SuSiE-inf	FALSE	TRUE	FALSE
resint_SV_LV	LVStrokeVolume	PMID: 32382064	35	NA	TRUE	FALSE	FALSE
invnorm_lvef	LVEjectionFraction_v1	PMID: 32382064	15	SuSiE-inf	FALSE	TRUE	FALSE
resint_EF_LV	LeftVentricleEjectionFraction	PMID: 32382064	85	NA	TRUE	FALSE	FALSE
invnorm_max_aa_diam	MaxAscendingAortaDiameter_v1	PMID: 34837083	85	SuSiE-inf	FALSE	TRUE	FALSE
resint_max_aa_shortaxis_cm	MaxAscendingAortaDiameter	PMID: 34837083	286	NA	TRUE	FALSE	FALSE
invnorm_max_lv	LVEndDiastolicVolume_v1	PMID: 32382064	16	SuSiE-inf	FALSE	TRUE	FALSE
invnorm_min_lv	LVEndSystolicVolume_v1	PMID: 32382064	20	SuSiE-inf	FALSE	TRUE	FALSE
invnorm_pa_ao	PulmonaryArteryToAscendingAortaRatio	PMID: 35697867	10	SuSiE-inf	FALSE	TRUE	FALSE
invnorm_rafac	RightAtriumFractionalAreaChange	PMID: 35697867	6	SuSiE-inf	FALSE	TRUE	FALSE
invnorm_ramax_area	RightAtriumMaximumArea	PMID: 35697867	6	SuSiE-inf	FALSE	TRUE	FALSE
invnorm_ramin_area	RightAtriumMinimumArea	PMID: 35697867	15	SuSiE-inf	FALSE	TRUE	FALSE
invnorm_RVEDV	MaxRVVolume	PMID: 35697867	19	SuSiE-inf	FALSE	TRUE	FALSE
invnorm_RVEDV_LVEDV_ratio	MaxRVVolumeToMaxLVVolume	PMID: 35697867	3	SuSiE-inf	FALSE	TRUE	FALSE
invnorm_RVEF	RVEjectionFraction	PMID: 35697867	7	SuSiE-inf	FALSE	TRUE	FALSE
invnorm_RVEF_LVEF_ratio	RVEjectionFractionToLVEjectionFraction	PMID: 35697867	3	SuSiE-inf	FALSE	TRUE	FALSE
invnorm_RVESV	MinRVVolume	PMID: 35697867	15	SuSiE-inf	FALSE	TRUE	FALSE
invnorm_RVESV_LVESV_ratio	MinRVVolumeToMinLVVolume	PMID: 35697867	5	SuSiE-inf	FALSE	TRUE	FALSE
mitral_valve_annulus_at_LV_systole	MitralValveAnnulusAtLVSystole	PMID: 35132965	3	LD expansion	FALSE	TRUE	FALSE
mitral_valve_prolapse	MitralValveProlapse	PMID: 35245370	12	LD expansion	FALSE	TRUE	TRUE
Myocardial_interstitial_fibrosis	MyocardialInterstitialFibrosis	PMID: 37081215	7	LD expansion	FALSE	TRUE	FALSE
PR_interval	PRInterval	PMID: 32439900	355	LD expansion	FALSE	TRUE	FALSE
Q17_CONOTR_DEFEC	ConotruncalDefects	PMID: 36653562	2	SuSiE	FALSE	TRUE	FALSE
Q17_LVOTO_BROAD	LeftVentricularOutflowTractObstruction_BroadDefinition	PMID: 36653562	1	SuSiE	FALSE	TRUE	FALSE
Q17_SEPTA_DEFEC	SeptalDefects	PMID: 36653562	1	SuSiE	FALSE	TRUE	FALSE
resint_AVACM2	AorticValveArea	PMID: 41419685	105	LD expansion	TRUE	TRUE	TRUE
resint_EF_LA	LeftAtriumEjectionFraction	10.5281/zenodo.14025187	24	LD expansion	FALSE	TRUE	FALSE
resint_LVM	LeftVentricleMass	10.5281/zenodo.14025158	40	LD expansion	FALSE	TRUE	FALSE
resint_max_volume_LA	LAMaxVolume	10.5281/zenodo.14025187	15	LD expansion	TRUE	TRUE	FALSE
resint_min_volume_LA	LAMinVolume	10.5281/zenodo.14025187	21	LD expansion	TRUE	TRUE	FALSE
resint_max_volume_LV	LVMaxVolume	10.5281/zenodo.14025158	61	LD expansion	TRUE	TRUE	FALSE
resint_min_volume_LV	LVMinVolume	10.5281/zenodo.14025158	111	LD expansion	TRUE	TRUE	FALSE
resint_peak_velocity_aa	AorticValvePeakVelocity	PMID: 41419685	120	LD expansion	TRUE	TRUE	TRUE
resint_root	AorticRootDiameter	10.5281/zenodo.14025251	282	LD expansion	TRUE	TRUE	TRUE
resint_SV_LA	LAStrokeVolume	10.5281/zenodo.14025187	11	LD expansion	TRUE	TRUE	FALSE
resint_systole_pos_MeanPeakGradientMMHg_aa	AorticValveMeanGradient	PMID: 41419685	111	LD expansion	TRUE	TRUE	TRUE
right_heart_lesions	RightHeartLesions_Lahm	PMID: 33201861	1	LD expansion	FALSE	TRUE	FALSE
spontaneous_coronary_artery_dissection	SpontenousCornoaryArteryDissection	PMID: 37248441	18	LD expansion	FALSE	TRUE	FALSE
taad_metal	ThoracicAorticAneurysm	10.5281/zenodo.14025251	285	LD expansion	TRUE	TRUE	FALSE
