## Supplementary Table S17 for "Interpreting variants associated with congenital heart disease with a regulatory map of the human fetal heart"

### Sheet: Sheet1
VISTA ID	target gene	coordinates (hg38)	reference sequence	variant sequence	Var VISTA ID	variant rsID	traits associated with the variant
hs3200	GOSR2	chr17:46935692-46936067	CCGTGCTGGTGATCCCAGCGACTCTTCACTCCCTAGCCTTAGGTATTCCTAGAAGCCCTGACCAGTTGGCACTGCTGAGACTCCAGCCCCTGGGAGTGGTTTACAGAAACATTACACAGACTCTGATGTCAGTCATGATGTTTCAGCCTCTGCCCTTTTCCTGTATCAACCCTGATGGATAATAGGGCGTGGGTTCTGTCTGTTATCAGGGTGTGGTCCCCTGTGAATGAAGCACTCCCAGCCACTGAGCTGTGAGAAACAGTCACTCGGAAGTGTGAGCTTTATCTTAGTTTTTGTTGGATCATGTTGAGTCTGTCAGCTCCACAGGACTTCAGTACGTTTCTGAACAGTCCCTGCCATCTCTACGGGGGAGAGG	CCGTGCTGGTGATCCCAGCGACTCTTCACTCCCTAGCCTTAGGTATTCCTAGAAGCCCTGACCAGTTGGCACTGCTGAGACTCCAGCCCCTGGGAGTGGTTTACAGAAACATTACACAGACTCTGATGTCAGTCATGATGTTTCAGCCTCTGCCCTTTTCCTGTATCAACCCTGATGGATAATAGGGCGTGGGTTCTGTCTGTTATCAGGGTGCGGTCCCCTGTGAATGAAGCACTCCCAGCCACTGAGCTGTGAGAAACAGTCACTCGGAAGTGTGAGCTTTATCTTAGTTTTTGTTGGATCATGTTGAGTCTGTCAGCTCCACAGGACTTCAGTACGTTTCTGAACAGTCCCTGCCATCTCTACGGGGGAGAGG	hs3200.1	rs17608766	normal adult cardiac variation
hs3200	GOSR2	chr17:46935692-46936067	CCGTGCTGGTGATCCCAGCGACTCTTCACTCCCTAGCCTTAGGTATTCCTAGAAGCCCTGACCAGTTGGCACTGCTGAGACTCCAGCCCCTGGGAGTGGTTTACAGAAACATTACACAGACTCTGATGTCAGTCATGATGTTTCAGCCTCTGCCCTTTTCCTGTATCAACCCTGATGGATAATAGGGCGTGGGTTCTGTCTGTTATCAGGGTGTGGTCCCCTGTGAATGAAGCACTCCCAGCCACTGAGCTGTGAGAAACAGTCACTCGGAAGTGTGAGCTTTATCTTAGTTTTTGTTGGATCATGTTGAGTCTGTCAGCTCCACAGGACTTCAGTACGTTTCTGAACAGTCCCTGCCATCTCTACGGGGGAGAGG	CCGTGCTGGTGATCCCAGCGACTCTTCACTCCCTAGCCTTAGGTATTCCTAGAAGCCCTGACCAGTTGGCACTGCTGAGACTCCAGCCCCTGGGAGTGGTTTACAGAAACATTACACAGACTCTGATGTCAGTCATGATGTTTCAGCCTCTGCCCTTTTCCTGTATCAACCCTGATGGATAATAGGGCGTGGGTTCTGTCTGTTATCAAAACACAATCCCCTGTGAATGAAGCACTCCCAGCCACTGAGCTGTGAGAAACAGTCACTCGGAAGTGTGAGCTTTATCTTAGTTTTTGTTGGATCATGTTGAGTCTGTCAGCTCCACAGGACTTCAGTACGTTTCTGAACAGTCCCTGCCATCTCTACGGGGGAGAGG	hs3200.2	block mutation	synthetic 8bp block mutation around rs17608766
hs3109	SNX7/PALMD	chr1:99579470-99581035	CCAATAGTAAAGAAAGAAATCTGTCCCACTGTATTTTGAAAAATTGGTCTTCCTTTTCCACTCAGGCTTATCCATAAGGATTTTCCCATCACTACGTGGTAGCTGTGAGTCTGGAGTCTTTGTACGTATTTGGCAGAACTGAGGTGAGGGAAGGCATATTCCTATTCCTACAAAATGAAGTTTAAGGCTCTTTCCTTTTTTTTAATGGAAGTACTTGAAATCAAAGTACTTGAATAAAGTACTGTGAAAAATAGATTTCCATGAACCAGGCAGAATAAACAATGTGTTAGCTATTTCCACATCACAATGGCTCCATTTTCCTCTCTCAACCAAAAGTCAATAATCTCAGTGTTTTCACATCAACGAATTTGTTTTCTTTTGAGCCAGCTACTTTAGGCC…	CCAATAGTAAAGAAAGAAATCTGTCCCACTGTATTTTGAAAAATTGGTCTTCCTTTTCCACTCAGGCTTATCCATAAGGATTTTCCCATCACTACGTGGTAGCTGTGAGTCTGGAGTCTTTGTACGTATTTGGCAGAACTGAGGTGAGGGAAGGCATATTCCTATTCCTACAAAATGAAGTTTAAGGCTCTTTCCTTTTTTTTAATGGAAGTATTTGAAATCAAAGTACTTGAATAAAGTACTGTGAAAAATAGATTTCCATGAACCAGGCAGAATAAACAATGTGTTAGCTATTTCCACATCACAATGGCTCCATTTTCCTCTCTCAACCAAAAGTCAATAATCTCAGTGTTTTCACATCAACGAATTTGTTTTCTTTTGAGCCAGCTACTTTAGGCC…	hs3109.1	rs11166276, rs6702619	pulmonary artery root diameter, the ratio of max ascending aorta diameter to proximal pulmonary artery diameter in systole
hs3111	MTSS1	chr8:124847328-124848998	AGTTAAGGTTTTCTCTAGCTGCCCCATGGATTTGCCAGGGCAGGGTCTGTTTCCCTCAGCTGGCTCATCTGAGAAATAAATGTGTGATACTCTCAAATCCTTCTTTGGATTTAGAGAGAGGTATAAGTAAATGCCAAGTCCCATGTTACGGTGTGGTAATACTTGTTTGGTCCACTCATAATGGCATTTATTTTTTAAATCAGATCTACTGGGACTATAATGCTTCAAACCACGGGAGTAAGCCTTGCATGTGACCACTTCAGCTTCCACAGCAGGAAAAGGGAGGGAGATATTTTTAGAAGGGAGACCTCTCAGTGCCCCCTAAACCAGGCCGGAGGCACTGCCTGGCCCCAGAGGACCGTTGGCCTTGCCTATCAGCTTTCATCGTGGAGGAGGCGT…	AGTTAAGGTTTTCTCTAGCTGCCCCATGGATTTGCCAGGGCAGGGTCTGTTTCCCTCAGCTGGCTCATCTGAGAAATAAATGTGTGATACTCTCAAATCCTTCTTTGGATTTAGAGAGAGGTATAAGTAAATGCCAAGTCCCATGTTACGGTGTGGTAATACTTGTTTGGTCCACTCATAATGGCATTTATTTTTTAAATCAGATCTACTGGGACTATAATGCTTCAAACCACGGGAGTAAGCCTTGCATGTGACCACTTCAGCTTCCACAGCAGGAAAAAGGAGGGAGATATTTTTAGAAGGGAGACCTCTCAGTGCCCCCTAAACCAGGCCGGAGGCACTGCCTGGCCCCAGAGGACCGTTGGCCTTGCCTATCAGCTTTCATCGTGGAGGAGGCGT…	hs3111.1	rs34866937	traits related to left ventricle functions and PR intervals
hs3111	MTSS1	chr8:124847328-124848998	AGTTAAGGTTTTCTCTAGCTGCCCCATGGATTTGCCAGGGCAGGGTCTGTTTCCCTCAGCTGGCTCATCTGAGAAATAAATGTGTGATACTCTCAAATCCTTCTTTGGATTTAGAGAGAGGTATAAGTAAATGCCAAGTCCCATGTTACGGTGTGGTAATACTTGTTTGGTCCACTCATAATGGCATTTATTTTTTAAATCAGATCTACTGGGACTATAATGCTTCAAACCACGGGAGTAAGCCTTGCATGTGACCACTTCAGCTTCCACAGCAGGAAAAGGGAGGGAGATATTTTTAGAAGGGAGACCTCTCAGTGCCCCCTAAACCAGGCCGGAGGCACTGCCTGGCCCCAGAGGACCGTTGGCCTTGCCTATCAGCTTTCATCGTGGAGGAGGCGT…	AGTTAAGGTTTTCTCTAGCTGCCCCATGGATTTGCCAGGGCAGGGTCTGTTTCCCTCAGCTGGCTCATCTGAGAAATAAATGTGTGATACTCTCAAATCCTTCTTTGGATTTAGAGAGAGGTATAAGTAAATGCCAAGTCCCATGTTACGGTGTGGTAATACTTGTTTGGTCCACTCATAATGGCATTTATTTTTTAAATCAGATCTACTGGGACTATAATGCTTCAAACCACGGGAGTAAGCCTTGAATGTGACCACTTCAGCTTCCACAGCAGGAAAAGGGAGGGAGATATTTTTAGAAGGGAGACCTCTCAGTGCCCCCTAAACCAGGCCGGAGGCACTGCCTGGCCCCAGAGGACCGTTGGCCTTGCCTATCAGCTTTCATCGTGGAGGAGGCGT…	hs3111.2	rs35006907	traits related to left ventricle functions and PR intervals
hs3201	NPR3	chr5:32628032-32629742	TCCCATCCCCCGTTTAACAATTCTTTGAATCCTCAGGCTTAGCTAATTCTTATTTGATCTGCAAGGTGGCGGTGTGTAACAGTCAGTAGATGCCACTGTCTAATAGTGAAGGTGTCCACTCAACAAGCTTGTAGGTCAGAAGCTTCAGGTTCCCTTTGATGGATTAGCTCCCTGCTTGGTCGGCTGTGTAAGGTCTCAAGTCTGTGCATAGTATTTACTTAAGTCAGTGATGTAGCCACCTCTCCATTTCAGAGATGACGTTAGTGATGTGATTTGCCCTGGGTCTGTGATCATTGCTTTCACCGGCCTCTGGCTGCAGCACATTGCCTCATGCACTAAGAAGCCACAGTTGCCCTTCAAGGCTGATTCAATGGCATTTCATGGTATCTAACCCTGGCC…	TCCCATCCCCCGTTTAACAATTCTTTGAATCCTCAGGCTTAGCTAATTCTTATTTGATCTGCAAGGTGGCGGTGTGTAACAGTCAGTAGATGCCACTGTCTAATAGTGAAGGTGTCCACTCAACAAGCTTGTAGGTCAGAAGCTTCAGGTTCCCTTTGATGGATTAGCTCCCTGCTTGGTCGGCTGTGTAAGGTCTCAAGTCTGTGCATAGTATTTACTTAAGTCAGTGATGTAGCCACCTCTCCATTTCAGAGATGACGTTAGTGATGTGATTTGCCCTGGGTCTGTGATCATTGCTTTCACTGGCCTCTGGCTGCAGCACATTGCCTCATGCACTAAGAAGCCACAGTTGCCCTTCAAGGCTGATTCAATGGCATTTCATGGTATCTAACCCTGGCC…	hs3201.1	rs17441762, rs17441792, rs17441816, rs62368620	aortic root diameters, PR intervals
