## Supplementary Table S21 for "Interpreting variants associated with congenital heart disease with a regulatory map of the human fetal heart"

Name	Sequence	Target	PassedQC
sgRNA_45	CAGGCGCTGGGAGAAAGAAC	KDR_TSS	TRUE
sgRNA_46	CTCAACTGTCCTGCGCTGCG	KDR_TSS	TRUE
sgRNA_47	TGCAGCCGCGGTCGGCGCCC	KDR_TSS	TRUE
sgRNA_48	AGGATATCCAGGCTGCCAGA	KDR_TSS	FALSE
sgRNA_49	ACACATTGACCGCTCTCCCG	KDR_TSS	FALSE
sgRNA_50	TCCCACCCTGCACTGAGTCC	KDR_TSS	TRUE
sgRNA_51	CGCGGAGGCGGGGCCATGCG	KDR_TSS	TRUE
sgRNA_52	CCGGGTACCCGGGTGAGGGG	KDR_TSS	FALSE
sgRNA_53	TGGGGAGATGTAAATGGGCT	KDR_TSS	FALSE
sgRNA_54	CAGAAACAAAGTTGTTGCTC	KDR_TSS	TRUE
sgRNA_99	AGAGGACAATTTCCTTTCCA	KDR_Enh1	TRUE
sgRNA_100	CCTTTCCAAGGCAGAAAAGT	KDR_Enh1	FALSE
sgRNA_101	GTGCTCTCCTAGAGGCAAAC	KDR_Enh1	TRUE
sgRNA_102	CCCAGGGCAGGAAAGGCATG	KDR_Enh1	TRUE
sgRNA_103	CTCATGCCTTTCCTGCCCTG	KDR_Enh1	TRUE
sgRNA_104	TCCTCATGCCTTTCCTGCCC	KDR_Enh1	TRUE
sgRNA_105	CAGTTACTTTGACCCAGCCT	KDR_Enh1	TRUE
sgRNA_106	AGCCATCTTATTTCCTAGGC	KDR_Enh1	TRUE
sgRNA_107	GCTTATTCAGCCTGTAGACC	KDR_Enh1	TRUE
sgRNA_108	AGCCTGTAGACCTGGGCTGA	KDR_Enh1	TRUE
sgRNA_109	GTAGACCTGGGCTGATGGGG	KDR_Enh1	TRUE
sgRNA_110	TAGACCTGGGCTGATGGGGA	KDR_Enh1	TRUE
sgRNA_111	GCTGATGGGGAGGGCACAGA	KDR_Enh1	TRUE
sgRNA_112	GTTGTCAGGGAGAGTTACGG	KDR_Enh1	TRUE
sgRNA_113	CAGCTTAACACTGAACACTG	KDR_Enh1	TRUE
sgRNA_257	GTACCTAGAATGCCGCCTAG	non-targeting	TRUE
sgRNA_261	GCCTCCCAACGTCTGAATAC	non-targeting	TRUE
sgRNA_263	GAACAGGGCTGAACGTAGTA	non-targeting	TRUE
sgRNA_269	GAACGTGAACGCATGAAAGG	non-targeting	TRUE
sgRNA_271	GCGCCAGGGCCTAAAATAAA	non-targeting	TRUE
sgRNA_272	GACGCAAAGGGATAGAGCCG	non-targeting	TRUE
sgRNA_274	GTACACCGCGCTCTACGCCA	non-targeting	TRUE
sgRNA_275	GCCAGCAAGTCCCGTATGAT	non-targeting	TRUE
sgRNA_283	GTGGTTTAATATAGAGCAGA	non-targeting	TRUE
sgRNA_286	GCTCACTGTCAACTCATTAG	non-targeting	TRUE
sgRNA_294	GTGAATTTAAGGCACAACCC	non-targeting	TRUE
sgRNA_296	GTCACAACATTTCCTTAATA	non-targeting	TRUE
