## Supplementary Table S22 for "Interpreting variants associated with congenital heart disease with a regulatory map of the human fetal heart"

chr	variantStart	variantEnd	variantName	ref	alt	guideStart	guideEnd	guideStrand	pbsStart	pbsEnd	rtTemplateStart	rtTemplateEnd	rtTemplateLength	rtLengthPastEdit	editPositionRelativeToNick0Based	editOverlapsPam	pbsLength	spacer	primerBindingSite	rtTemplate	pegRNASequence
chr17	45013262	45013264	chr17:45013262:TC>GT	TC	GT	45013279	45013299	-	45013282	45013293	45013252	45013282	30	10	18	FALSE	11	GCTGGGAGTGCTTCATTCAC	AATGAAGCACT	CTGTCTGTTAGTAGGGTGTGGTCCCCTGTG	GCTGGGAGTGCTTCATTCACGTTTTAGAGCTAGAAATAGCAAGTTAAAATAAGGCTAGTCCGTTATCAACTTGAAAAAGTGGCACCGAGTCGGTGCCTGTCTGTTAGTAGGGTGTGGTCCCCTGTGAATGAAGCACT
chr17	45013263	45013265	chr17:45013263:CA>TC	CA	TC	45013279	45013299	-	45013282	45013293	45013253	45013282	29	10	17	FALSE	11	GCTGGGAGTGCTTCATTCAC	AATGAAGCACT	TGTCTGTTATTCGGGTGTGGTCCCCTGTG	GCTGGGAGTGCTTCATTCACGTTTTAGAGCTAGAAATAGCAAGTTAAAATAAGGCTAGTCCGTTATCAACTTGAAAAAGTGGCACCGAGTCGGTGCTGTCTGTTATTCGGGTGTGGTCCCCTGTGAATGAAGCACT
chr17	45013263	45013270	chr17:45013263:CAGGGTG>TTACTCC	CAGGGTG	TTACTCC	45013279	45013299	-	45013282	45013293	45013253	45013282	29	10	12	FALSE	11	GCTGGGAGTGCTTCATTCAC	AATGAAGCACT	TGTCTGTTATTTACTCCTGGTCCCCTGTG	GCTGGGAGTGCTTCATTCACGTTTTAGAGCTAGAAATAGCAAGTTAAAATAAGGCTAGTCCGTTATCAACTTGAAAAAGTGGCACCGAGTCGGTGCTGTCTGTTATTTACTCCTGGTCCCCTGTGAATGAAGCACT
chr17	45013267	45013270	chr17:45013267:GTG>TTC	GTG	TTC	45013279	45013299	-	45013282	45013293	45013257	45013282	25	10	12	FALSE	11	GCTGGGAGTGCTTCATTCAC	AATGAAGCACT	TGTTATCAGGTTCTGGTCCCCTGTG	GCTGGGAGTGCTTCATTCACGTTTTAGAGCTAGAAATAGCAAGTTAAAATAAGGCTAGTCCGTTATCAACTTGAAAAAGTGGCACCGAGTCGGTGCTGTTATCAGGTTCTGGTCCCCTGTGAATGAAGCACT
chr17	45013269	45013271	chr17:45013269:GT>AC	GT	AC	45013279	45013299	-	45013282	45013293	45013259	45013282	23	10	11	FALSE	11	GCTGGGAGTGCTTCATTCAC	AATGAAGCACT	TTATCAGGGTACGGTCCCCTGTG	GCTGGGAGTGCTTCATTCACGTTTTAGAGCTAGAAATAGCAAGTTAAAATAAGGCTAGTCCGTTATCAACTTGAAAAAGTGGCACCGAGTCGGTGCTTATCAGGGTACGGTCCCCTGTGAATGAAGCACT
chr17	45013269	45013272	chr17:45013269:GTG>TTA	GTG	TTA	45013279	45013299	-	45013282	45013293	45013259	45013282	23	10	10	FALSE	11	GCTGGGAGTGCTTCATTCAC	AATGAAGCACT	TTATCAGGGTTTAGTCCCCTGTG	GCTGGGAGTGCTTCATTCACGTTTTAGAGCTAGAAATAGCAAGTTAAAATAAGGCTAGTCCGTTATCAACTTGAAAAAGTGGCACCGAGTCGGTGCTTATCAGGGTTTAGTCCCCTGTGAATGAAGCACT
chr17	45013270	45013271	chr17:45013270:T>A	T	A	45013279	45013299	-	45013282	45013293	45013260	45013282	22	10	11	FALSE	11	GCTGGGAGTGCTTCATTCAC	AATGAAGCACT	TATCAGGGTGAGGTCCCCTGTG	GCTGGGAGTGCTTCATTCACGTTTTAGAGCTAGAAATAGCAAGTTAAAATAAGGCTAGTCCGTTATCAACTTGAAAAAGTGGCACCGAGTCGGTGCTATCAGGGTGAGGTCCCCTGTGAATGAAGCACT
chr17	45013270	45013271	chr17:45013270:T>C	T	C	45013279	45013299	-	45013282	45013293	45013260	45013282	22	10	11	FALSE	11	GCTGGGAGTGCTTCATTCAC	AATGAAGCACT	TATCAGGGTGCGGTCCCCTGTG	GCTGGGAGTGCTTCATTCACGTTTTAGAGCTAGAAATAGCAAGTTAAAATAAGGCTAGTCCGTTATCAACTTGAAAAAGTGGCACCGAGTCGGTGCTATCAGGGTGCGGTCCCCTGTGAATGAAGCACT
chr17	45013270	45013271	chr17:45013270:T>G	T	G	45013279	45013299	-	45013282	45013293	45013260	45013282	22	10	11	FALSE	11	GCTGGGAGTGCTTCATTCAC	AATGAAGCACT	TATCAGGGTGGGGTCCCCTGTG	GCTGGGAGTGCTTCATTCACGTTTTAGAGCTAGAAATAGCAAGTTAAAATAAGGCTAGTCCGTTATCAACTTGAAAAAGTGGCACCGAGTCGGTGCTATCAGGGTGGGGTCCCCTGTGAATGAAGCACT
chr17	45013271	45013273	chr17:45013271:GG>AC	GG	AC	45013279	45013299	-	45013282	45013293	45013261	45013282	21	10	9	FALSE	11	GCTGGGAGTGCTTCATTCAC	AATGAAGCACT	ATCAGGGTGTACTCCCCTGTG	GCTGGGAGTGCTTCATTCACGTTTTAGAGCTAGAAATAGCAAGTTAAAATAAGGCTAGTCCGTTATCAACTTGAAAAAGTGGCACCGAGTCGGTGCATCAGGGTGTACTCCCCTGTGAATGAAGCACT
