## Supplementary Table S23 for "Interpreting variants associated with congenital heart disease with a regulatory map of the human fetal heart"

# Table of metrics for the pool of ten edits
# VariantID describes the genomic loci and the edit introduced
# % freq is the frequency of each edit in the population of cells
# % effect is the measured effect on GOSR2 expression and the corresponding corrected p-value
VariantID	% freq	% effect	corrected p-val
chr17:45013262:TC>GT	0.267816627	-6.56	0.001367198
chr17:45013267:GTG>TTC	0.163930221	-10.17	0.002580313
chr17:45013269:GT>AC	2.806957838	-19.01	2.95E-07
chr17:45013269:GTG>TTA	0.784199443	-13.75	7.62E-06
chr17:45013270:T>A	1.004699131	-13.69	2.40E-05
chr17:45013270:T>C	4.129690649	-3.23	7.62E-06
chr17:45013270:T>G	0.885332584	-7.1	0.000102879
chr17:45013271:GG>AC	1.122502145	-17.91	2.95E-07
